# Cell-free DNA Whole Genome Sequencing for Non-Invasive Minimal Residual Disease Detection in Multiple Myeloma

**DOI:** 10.1101/2025.10.24.25338566

**Authors:** Dor D. Abelman, Jenna Eagles, Aimee Wong, Saumil Shah, Jeff P. Bruce, Stephanie Pedersen, David S. Scott, Cecilia Bonolo de Campos, Signy Chow, Ellen N. Wei, Safa Abdulsalam, Darrell White, Irwindeep Sandhu, Kevin Song, Esteban Braggio, Shaji Kumar, Alli Murugesan, Anthony Reiman, A. Keith Stewart, Suzanne Trudel, Trevor J. Pugh

**Affiliations:** Department of Medical Biophysics, University of Toronto; Princess Margaret Cancer Centre, UHN; School of Integrated Health, University of New Brunswick, Saint John; Faculty of Medicine, Dalhousie University; Odette Cancer Centre and Sunnybrook Health Sciences Centre; Division of Medical Oncology and Hematology, Temerty Faculty of Medicine, University of Toronto; Queen Elizabeth II Health Sciences Centre; Cross Cancer Institute; Vancouver General Hospital; Department of Cancer Biology, Mayo Clinic Arizona; Mayo Clinic Rochester; Faculty of Science, Applied Science and Engineering, University of New Brunswick, Saint John; Department of Oncology Saint John Regional Hospital; Ontario Institute for Cancer Research

## Abstract

Minimal residual disease (MRD) monitoring in multiple myeloma (MM) relies on invasive bone marrow (BM) biopsies, which often yield insufficient tumor material. We performed whole genome sequencing of cell-free DNA from 163 plasma samples from 51 patients to develop a non-invasive MRD classifier. BM WGS identified a median of 2,502 clonal mutations, enabling cfDNA tracking at levels comparable to BM-based MRD testing. The cfDNA classifier achieved a mean AUC of 0.86 against multiparameter flow cytometry and targeted immunoglobulin sequencing (clonoSEQ), and MRD negativity after one year of maintenance was strongly associated with two-year relapse-free survival probability (Hazard Ratio = 24), with cfDNA changes preceding clinical progression by a median of 12.6 months. To establish a BM-agnostic mode, a plasma-only classifier trained on baseline cfDNA established a mean AUC of 0.79 compared to BM clinical testing and stratified relapse risk (HR = 4.18), enabling MRD detection in patients with suboptimal BM samples. Longitudinal cfDNA profiles detected subclonal evolution in half of profiled patients. Cell-free DNA whole genome sequencing provides a sensitive, scalable, and clinically informative platform for non-invasive MRD monitoring in MM.

**Statement of Translational Significance:** Currently, myeloma MRD assays require invasive, painful bone marrow sampling and fail to account for spatial heterogeneity. High-depth, cell-free whole genome sequencing tracks thousands of personalized mutations in blood, identifying molecular relapse a median of 12.6-19 months before clinical progression and showing a stronger association with progression-free survival than standard bone-marrow tests (hazard ratio = 24 for BM-informed mutation lists). This scalable, comprehensive approach enables dynamic multiple myeloma monitoring and risk-adapted treatment.

**Summary Paragraph:** Minimal residual disease (MRD) monitoring is one of the strongest predictors of progression-free and overall survival in multiple myeloma (MM); as such, clinicians currently rely on invasive bone-marrow sampling that patients tolerate poorly for serial assessment. We show that longitudinal whole-genome sequencing of plasma cell-free DNA, guided by personalized mutation catalogs from diagnostic bone marrow, detects residual tumor DNA at ultra-low levels. This approach tracked disease dynamics across serial samples, achieved strong concordance with standard clinical MRD assays, accurately predicted progression-free survival, and detected subclonal evolution driving relapse. While developed initially using bone marrow reference, we found that cell-free DNA collected at baseline provided comparable mutational information to serve as a reference for subsequent MRD blood draws. This plasma-only classifier requires no marrow input, identified persistent disease when diagnostic marrow was insufficient for referencing, stratified relapse risk, and detected rising MRD probabilities a median of 19 months before progression. Together, these results establish cell-free DNA whole genome sequencing as a minimally invasive platform for comprehensive genomic surveillance in MM, reducing dependence on painful repeat marrow biopsies and enabling earlier, risk-adapted intervention. More broadly, this strategy can extend to diverse cancers to guide personalized therapy and identify relapse earlier.
