## Supplementary Table 1 for "Cell-free DNA Whole Genome Sequencing for Non-Invasive Minimal Residual Disease Detection in Multiple Myeloma"

Patient	event	start	end	details
M4-01	Baseline	2018-10-02	2018-10-02	NA
M4-01	BM sample collection	2018-11-19	2018-11-19	NA
M4-01	cfDNA sample collection	2018-11-19	2018-11-19	NA
M4-01	MRD (MFC)	2018-11-19	2018-11-19	Flow result: 1
M4-01	Chemotherapy	2018-11-22	2019-03-08	CYBOR-D
M4-01	cfDNA sample collection	2019-03-14	2019-03-14	NA
M4-01	Transplant	2019-05-29	2019-05-29	Stem cell transplant | Autologous | CD34:*10^6 KG
M4-01	Response	2019-09-03	2019-09-03	PR - Partial response
M4-01	cfDNA sample collection	2019-09-03	2019-09-03	NA
M4-01	MRD (MFC)	2019-09-03	2019-09-03	Flow result: 1
M4-01	Chemotherapy	2019-11-01	2024-11-29	Revlimid
M4-01	cfDNA sample collection	2021-03-02	2021-03-02	NA
M4-01	MRD (clonoSEQ)	2021-03-02	2021-03-02	Adaptive result: 0
M4-01	MRD (MFC)	2021-03-02	2021-03-02	Flow result: 1
M4-01	Last follow-up	2024-11-29	2024-11-29	Relapsed: 0
M4-02	Baseline	2018-12-19	2018-12-19	NA
M4-02	cfDNA sample collection	2018-12-19	2018-12-19	NA
M4-02	MRD (MFC)	2018-12-19	2018-12-19	Flow result: 1
M4-02	Chemotherapy	2019-01-10	2019-07-31	CYBOR-D
M4-02	Transplant	2019-10-17	2019-10-17	Stem cell transplant | Autologous | CD34:5.8*10^6 KG
M4-02	Response	2020-01-21	2020-01-21	CR - Complete response
M4-02	MRD (MFC)	2020-01-21	2020-01-21	Flow result: 0
M4-02	Chemotherapy	2020-05-15	2021-03-27	Revlimid
M4-02	cfDNA sample collection	2021-04-14	2021-04-14	NA
M4-02	MRD (clonoSEQ)	2021-04-14	2021-04-14	Adaptive result: 0
M4-02	MRD (MFC)	2021-04-14	2021-04-14	Flow result: 0
M4-02	Last follow-up	2024-11-29	2024-11-29	Relapsed: 0
M4-03	Baseline	2019-05-28	2019-05-28	NA
M4-03	BM sample collection	2019-05-28	2019-05-28	NA
M4-03	cfDNA sample collection	2019-05-28	2019-05-28	NA
M4-03	MRD (MFC)	2019-05-28	2019-05-28	Flow result: 1
M4-03	Chemotherapy	2019-06-04	2019-10-15	CYBOR-D
M4-03	Transplant	2019-12-04	2019-12-04	Stem cell transplant | Autologous | CD34:5.12*10^6 KG
M4-03	MRD (MFC)	2020-03-10	2020-03-10	Flow result: 1
M4-03	Response	2020-03-19	2020-03-19	VGPR - Very good partial response
M4-03	Chemotherapy	2020-03-23	2024-11-22	Lenalidomide
M4-03	cfDNA sample collection	2021-02-09	2021-02-09	NA
M4-03	MRD (clonoSEQ)	2021-02-09	2021-02-09	Adaptive result: 1
M4-03	MRD (MFC)	2021-02-09	2021-02-09	Flow result: 0
M4-03	Last follow-up	2024-11-22	2024-11-22	Relapsed: 0
M4-04	Baseline	2019-04-30	2019-04-30	NA
M4-04	BM sample collection	2019-06-10	2019-06-10	NA
M4-04	cfDNA sample collection	2019-06-10	2019-06-10	NA
M4-04	MRD (MFC)	2019-06-10	2019-06-10	Flow result: 1
M4-04	Chemotherapy	2019-06-18	2020-04-16	CYBOR-D
M4-04	cfDNA sample collection	2019-10-29	2019-10-29	NA
M4-04	Transplant	2020-06-03	2020-06-03	Stem cell transplant | Autologous | CD34:3.85*10^6 KG
M4-04	Response	2020-09-14	2020-09-14	CR - Complete response
M4-04	Chemotherapy	2020-11-25	2024-09-27	Revlimid
M4-04	cfDNA sample collection	2021-11-16	2021-11-16	NA
M4-04	MRD (clonoSEQ)	2021-11-16	2021-11-16	Adaptive result: 0
M4-04	MRD (MFC)	2021-11-16	2021-11-16	Flow result: 0
M4-04	Last follow-up	2024-09-27	2024-09-27	Relapsed: 0
M4-05	Baseline	2019-07-03	2019-07-03	NA
M4-05	BM sample collection	2019-07-03	2019-07-03	NA
M4-05	cfDNA sample collection	2019-07-03	2019-07-03	NA
M4-05	MRD (MFC)	2019-07-03	2019-07-03	Flow result: 1
M4-05	Chemotherapy	2019-07-08	2019-10-15	CYBOR-D
M4-05	cfDNA sample collection	2019-11-05	2019-11-05	NA
M4-05	Transplant	2020-01-22	2020-01-22	Stem cell transplant | Autologous | CD34:5.86*10^6 KG
M4-05	Response	2020-04-30	2020-04-30	CR - Complete response
M4-05	Chemotherapy	2020-06-27	2022-08-24	Revlimid
M4-05	cfDNA sample collection	2021-11-16	2021-11-16	NA
M4-05	MRD (clonoSEQ)	2021-11-16	2021-11-16	Adaptive result: 0
M4-05	MRD (MFC)	2021-11-16	2021-11-16	Flow result: 1
M4-05	cfDNA sample collection	2022-07-07	2022-07-07	NA
M4-05	Relapse	2022-08-08	2022-08-08	Progression_date
M4-05	Last follow-up	2022-08-08	2022-08-08	Relapsed: 1
M4-05	BM sample collection	2022-09-07	2022-09-07	NA
M4-05	cfDNA sample collection	2022-09-07	2022-09-07	NA
M4-05	Chemotherapy	2022-09-19	2023-02-02	DaraPomCD
M4-05	Relapse	2023-02-02	2023-02-02	Progression_date
M4-05	Chemotherapy	2023-02-17	2023-06-19	KPomD
M4-06	Response	2019-06-18	2019-06-18	CR - Complete response
M4-06	Baseline	2019-07-16	2019-07-16	NA
M4-06	cfDNA sample collection	2019-07-16	2019-07-16	NA
M4-06	MRD (MFC)	2019-07-16	2019-07-16	Flow result: 1
M4-06	Chemotherapy	2019-07-19	2019-11-13	CYBOR-D
M4-06	Transplant	2020-03-11	2020-03-11	Stem cell transplant | Autologous | CD34:6.43*10^6 KG
M4-06	Response	2020-06-18	2020-06-18	CR - Complete response
M4-06	Chemotherapy	2020-07-15	2023-07-11	Revlimid
M4-06	cfDNA sample collection	2021-06-02	2021-06-02	NA
M4-06	MRD (clonoSEQ)	2021-06-02	2021-06-02	Adaptive result: 1
M4-06	MRD (MFC)	2021-06-02	2021-06-02	Flow result: 1
M4-06	cfDNA sample collection	2022-03-02	2022-03-02	NA
M4-06	cfDNA sample collection	2022-10-17	2022-10-17	NA
M4-06	Relapse	2023-06-08	2023-06-08	Progression_date
M4-06	Last follow-up	2023-06-08	2023-06-08	Relapsed: 1
M4-06	BM sample collection	2023-07-11	2023-07-11	NA
M4-06	cfDNA sample collection	2023-07-11	2023-07-11	NA
M4-06	Chemotherapy	2023-08-15	2023-08-15	Elranatamab
M4-07	Baseline	2021-09-29	2021-09-29	NA
M4-07	BM sample collection	2021-09-29	2021-09-29	NA
M4-07	cfDNA sample collection	2021-09-29	2021-09-29	NA
M4-07	MRD (MFC)	2021-09-29	2021-09-29	Flow result: 1
M4-07	Chemotherapy	2021-12-10	2024-11-20	Iberdomide-Bortezomib-dexamethasone
M4-07	MRD (MFC)	2022-12-14	2022-12-14	Flow result: 0
M4-07	cfDNA sample collection	2023-11-07	2023-11-07	NA
M4-07	Last follow-up	2024-11-20	2024-11-20	Relapsed: 0
M4-08	Baseline	2021-10-13	2021-10-13	NA
M4-08	BM sample collection	2021-10-13	2021-10-13	NA
M4-08	cfDNA sample collection	2021-10-13	2021-10-13	NA
M4-08	MRD (MFC)	2021-10-13	2021-10-13	Flow result: 1
M4-08	Chemotherapy	2021-11-09	2022-05-04	CYBOR-D
M4-08	Transplant	2022-08-17	2022-08-17	Stem cell transplant | Autologous | CD34:4.76*10^6 KG
M4-08	cfDNA sample collection	2022-11-03	2022-11-03	NA
M4-08	MRD (MFC)	2022-11-03	2022-11-03	Flow result: 1
M4-08	Response	2022-11-04	2022-11-04	VGPR - Very good partial response
M4-08	Chemotherapy	2022-12-21	2024-12-06	Revlimid
M4-08	MRD (clonoSEQ)	2024-01-17	2024-01-17	Adaptive result: 1
M4-08	Last follow-up	2024-12-06	2024-12-06	Relapsed: 0
M4-09	Baseline	2021-10-26	2021-10-26	NA
M4-09	cfDNA sample collection	2021-10-26	2021-10-26	NA
M4-09	MRD (MFC)	2021-10-26	2021-10-26	Flow result: 1
M4-09	Chemotherapy	2021-11-05	2022-03-02	CYBOR-D
M4-09	Transplant	2022-06-08	2022-06-08	Stem cell transplant | Autologous | CD34:5.96*10^6 KG
M4-09	Transplant	2022-08-24	2022-08-24	Stem cell transplant | Autologous - Tandem | CD34:*10^6 KG
M4-09	Response	2022-11-03	2022-11-03	VGPR - Very good partial response
M4-09	Response	2022-11-03	2022-11-03	NA
M4-09	cfDNA sample collection	2022-11-03	2022-11-03	NA
M4-09	MRD (MFC)	2022-11-03	2022-11-03	Flow result: 0
M4-09	Chemotherapy	2023-01-06	2024-11-27	Revlimid
M4-09	cfDNA sample collection	2023-12-19	2023-12-19	NA
M4-09	MRD (clonoSEQ)	2023-12-19	2023-12-19	Adaptive result: 1
M4-09	MRD (MFC)	2023-12-19	2023-12-19	Flow result: 0
M4-09	Last follow-up	2024-11-27	2024-11-27	Relapsed: 0
M4-10	Baseline	2019-05-14	2019-05-14	NA
M4-10	cfDNA sample collection	2019-05-14	2019-05-14	NA
M4-10	MRD (MFC)	2019-05-14	2019-05-14	Flow result: 1
M4-10	Chemotherapy	2019-05-25	2019-09-07	CYBOR-D
M4-10	Transplant	2019-10-04	2019-10-04	Stem cell transplant | Autologous | CD34:2.51*10^6 KG
M4-10	Chemotherapy	2020-01-07	2024-10-01	Revlimid
M4-10	Response	2020-01-07	2020-01-07	VGPR - Very good partial response
M4-10	cfDNA sample collection	2020-01-07	2020-01-07	NA
M4-10	MRD (MFC)	2020-01-07	2020-01-07	Flow result: 1
M4-10	cfDNA sample collection	2021-03-02	2021-03-02	NA
M4-10	MRD (clonoSEQ)	2021-03-02	2021-03-02	Adaptive result: 1
M4-10	MRD (MFC)	2021-03-02	2021-03-02	Flow result: 0
M4-10	Last follow-up	2024-10-01	2024-10-01	Relapsed: 0
M4-11	Baseline	2019-09-23	2019-09-23	NA
M4-11	cfDNA sample collection	2019-09-23	2019-09-23	NA
M4-11	MRD (MFC)	2019-09-23	2019-09-23	Flow result: 1
M4-11	Chemotherapy	2019-10-10	2020-02-20	CYBOR-D
M4-11	Chemotherapy	2020-03-09	2020-07-25	RP
M4-11	Transplant	2020-07-28	2020-07-28	Stem cell transplant | Autologous | CD34:2.14*10^6 KG
M4-11	Chemotherapy	2020-11-01	2022-10-08	Revlimid
M4-11	cfDNA sample collection	2020-11-03	2020-11-03	NA
M4-11	MRD (clonoSEQ)	2020-11-03	2020-11-03	Adaptive result: 1
M4-11	MRD (MFC)	2020-11-03	2020-11-03	Flow result: 0
M4-11	Response	2020-11-19	2020-11-19	VGPR - Very good partial response
M4-11	cfDNA sample collection	2021-11-12	2021-11-12	NA
M4-11	Relapse	2022-10-08	2022-10-08	Progression_date
M4-11	Last follow-up	2022-10-08	2022-10-08	Relapsed: 1
M4-12	Baseline	2019-11-28	2019-11-28	NA
M4-12	cfDNA sample collection	2019-11-28	2019-11-28	NA
M4-12	MRD (MFC)	2019-11-28	2019-11-28	Flow result: 1
M4-12	Chemotherapy	2019-12-03	2020-06-22	CYBOR-D
M4-12	Transplant	2020-06-25	2020-06-25	Stem cell transplant | Autologous | CD34:2.93*10^6 KG
M4-12	Chemotherapy	2020-08-25	2024-05-17	Revlimid
M4-12	Response	2020-08-25	2020-08-25	NCR - Near complete response
M4-12	cfDNA sample collection	2020-11-03	2020-11-03	NA
M4-12	MRD (MFC)	2020-11-03	2020-11-03	Flow result: 1
M4-12	cfDNA sample collection	2021-08-31	2021-08-31	NA
M4-12	MRD (MFC)	2021-08-31	2021-08-31	Flow result: 1
M4-12	Last follow-up	2024-05-17	2024-05-17	Relapsed: 0
M4-13	Baseline	2020-03-10	2020-03-10	NA
M4-13	BM sample collection	2020-03-10	2020-03-10	NA
M4-13	cfDNA sample collection	2020-03-10	2020-03-10	NA
M4-13	MRD (MFC)	2020-03-10	2020-03-10	Flow result: 1
M4-13	Chemotherapy	2020-12-01	2021-05-04	CYBOR-D
M4-13	Transplant	2021-05-06	2021-05-06	Stem cell transplant | Autologous | CD34:4.65*10^6 KG
M4-13	Response	2021-07-27	2021-07-27	VGPR - Very good partial response
M4-13	cfDNA sample collection	2021-07-27	2021-07-27	NA
M4-13	MRD (clonoSEQ)	2021-07-27	2021-07-27	Adaptive result: 1
M4-13	MRD (MFC)	2021-07-27	2021-07-27	Flow result: 0
M4-13	Chemotherapy	2021-11-02	2024-03-05	Ixa
M4-13	cfDNA sample collection	2022-11-14	2022-11-14	NA
M4-13	MRD (MFC)	2022-11-14	2022-11-14	Flow result: 0
M4-13	Chemotherapy	2024-05-28	2024-05-28	Dara
M4-13	Last follow-up	2024-05-28	2024-05-28	Relapsed: 0
M4-14	Chemotherapy	2016-04-21	2020-07-14	Daratumumab
M4-14	Chemotherapy	2020-08-04	2020-12-29	RVD
M4-14	Baseline	2020-08-12	2020-08-12	NA
M4-14	BM sample collection	2020-08-12	2020-08-12	NA
M4-14	cfDNA sample collection	2020-08-12	2020-08-12	NA
M4-14	MRD (MFC)	2020-08-12	2020-08-12	Flow result: 1
M4-14	Transplant	2021-01-02	2021-01-02	Stem cell transplant | Autologous | CD34:2.2*10^6 KG
M4-14	cfDNA sample collection	2021-01-05	2021-01-05	NA
M4-14	MRD (clonoSEQ)	2021-01-05	2021-01-05	Adaptive result: 0
M4-14	MRD (MFC)	2021-01-05	2021-01-05	Flow result: 0
M4-14	Response	2021-03-03	2021-03-03	VGPR - Very good partial response
M4-14	Transplant	2021-03-19	2021-03-19	Stem cell transplant | Autologous | CD34:2.22*10^6 KG
M4-14	Response	2021-06-21	2021-06-21	VGPR - Very good partial response
M4-14	Chemotherapy	2021-08-05	2024-04-11	Revlimid
M4-14	cfDNA sample collection	2022-07-20	2022-07-20	NA
M4-14	MRD (MFC)	2022-07-20	2022-07-20	Flow result: 0
M4-14	Last follow-up	2024-04-11	2024-04-11	Relapsed: 0
M4-15	Baseline	2020-08-18	2020-08-18	NA
M4-15	cfDNA sample collection	2020-08-18	2020-08-18	NA
M4-15	MRD (MFC)	2020-08-18	2020-08-18	Flow result: 1
M4-15	Chemotherapy	2020-08-25	2020-08-31	CYBOR-D
M4-15	Chemotherapy	2020-09-15	2020-10-13	RVD
M4-15	Chemotherapy	2020-10-15	2021-02-19	DaraRVD
M4-15	Transplant	2021-02-22	2021-02-22	Stem cell transplant | Autologous | CD34:*10^6 KG
M4-15	Chemotherapy	2021-02-23	2021-04-20	DaraRVD
M4-15	Response	2021-04-20	2021-04-20	VGPR - Very good partial response
M4-15	Chemotherapy	2021-04-21	2023-10-08	DaraR
M4-15	cfDNA sample collection	2021-05-03	2021-05-03	NA
M4-15	MRD (MFC)	2021-05-03	2021-05-03	Flow result: 0
M4-15	cfDNA sample collection	2022-09-19	2022-09-19	NA
M4-15	MRD (MFC)	2022-09-19	2022-09-19	Flow result: 0
M4-15	Chemotherapy	2023-10-08	2024-07-02	Venetoclax, Azacitidine
M4-15	Last follow-up	2024-03-05	2024-03-05	Relapsed: 0
M4-16	Baseline	2018-07-30	2018-07-30	NA
M4-16	cfDNA sample collection	2018-07-30	2018-07-30	NA
M4-16	MRD (MFC)	2018-07-30	2018-07-30	Flow result: 1
M4-16	Chemotherapy	2018-08-03	2018-11-16	CYBOR-D
M4-16	Transplant	2019-01-30	2019-01-30	Stem cell transplant | Autologous | CD34:*10^6 KG
M4-16	Response	2019-03-06	2019-03-06	VGPR - Very good partial response
M4-16	Chemotherapy	2019-05-01	2021-11-25	Revlimid
M4-16	cfDNA sample collection	2019-05-01	2019-05-01	NA
M4-16	cfDNA sample collection	2021-03-30	2021-03-30	NA
M4-16	MRD (MFC)	2021-03-30	2021-03-30	Flow result: 1
M4-16	Relapse	2021-10-19	2021-10-19	Progression_date
M4-16	Last follow-up	2021-10-19	2021-10-19	Relapsed: 1
M4-16	BM sample collection	2021-11-08	2021-11-08	NA
M4-16	cfDNA sample collection	2021-11-08	2021-11-08	NA
M4-16	Chemotherapy	2021-11-26	2021-11-26	DaraVD
M4-17	Baseline	2018-08-23	2018-08-23	NA
M4-17	cfDNA sample collection	2018-10-04	2018-10-04	NA
M4-17	MRD (MFC)	2018-10-04	2018-10-04	Flow result: 1
M4-17	Chemotherapy	2018-10-12	2019-01-28	CYBOR-D
M4-17	Transplant	2019-04-24	2019-04-24	Stem cell transplant | Autologous | CD34:*10^6 KG
M4-17	Response	2019-06-05	2019-06-05	VGPR - Very good partial response
M4-17	Chemotherapy	2019-07-31	2022-07-14	Revlimid
M4-17	cfDNA sample collection	2019-07-31	2019-07-31	NA
M4-17	MRD (MFC)	2019-07-31	2019-07-31	Flow result: 1
M4-17	cfDNA sample collection	2021-03-02	2021-03-02	NA
M4-17	MRD (clonoSEQ)	2021-03-02	2021-03-02	Adaptive result: 1
M4-17	MRD (MFC)	2021-03-02	2021-03-02	Flow result: 1
M4-17	Last follow-up	2022-07-14	2022-07-14	Relapsed: 0
M4-18	BM sample collection	2018-12-13	2018-12-13	NA
M4-18	cfDNA sample collection	2018-12-13	2018-12-13	NA
M4-18	MRD (MFC)	2018-12-13	2018-12-13	Flow result: 1
M4-18	Baseline	2018-12-15	2018-12-15	NA
M4-18	Chemotherapy	2018-12-22	2019-04-04	CYBOR-D
M4-18	Transplant	2019-05-30	2019-05-30	Stem cell transplant | Autologous | CD34:*10^6 KG
M4-18	Response	2019-07-02	2019-07-02	VGPR - Very good partial response
M4-18	Chemotherapy	2019-09-04	2020-01-20	Revlimid
M4-18	cfDNA sample collection	2019-09-04	2019-09-04	NA
M4-18	MRD (MFC)	2019-09-04	2019-09-04	Flow result: 1
M4-18	cfDNA sample collection	2021-02-23	2021-02-23	NA
M4-18	MRD (clonoSEQ)	2021-02-23	2021-02-23	Adaptive result: 1
M4-18	MRD (MFC)	2021-02-23	2021-02-23	Flow result: 1
M4-18	Relapse	2023-01-18	2023-01-18	Progression_date
M4-18	Last follow-up	2023-01-18	2023-01-18	Relapsed: 1
M4-18	cfDNA sample collection	2023-01-18	2023-01-18	NA
M4-19	Baseline	2018-12-27	2018-12-27	NA
M4-19	BM sample collection	2019-02-06	2019-02-06	NA
M4-19	cfDNA sample collection	2019-02-06	2019-02-06	NA
M4-19	MRD (MFC)	2019-02-06	2019-02-06	Flow result: 1
M4-19	Chemotherapy	2019-02-14	2019-06-06	CYBOR-D
M4-19	cfDNA sample collection	2019-06-26	2019-06-26	NA
M4-19	Transplant	2019-07-31	2019-07-31	Stem cell transplant | Autologous | CD34:*10^6 KG
M4-19	Response	2019-09-30	2019-09-30	VGPR - Very good partial response
M4-19	Chemotherapy	2019-11-21	2023-08-22	Revlimid
M4-19	MRD (MFC)	2019-11-21	2019-11-21	Flow result: 1
M4-19	cfDNA sample collection	2021-03-09	2021-03-09	NA
M4-19	MRD (clonoSEQ)	2021-03-09	2021-03-09	Adaptive result: 1
M4-19	MRD (MFC)	2021-03-09	2021-03-09	Flow result: 1
M4-19	Last follow-up	2023-08-22	2023-08-22	Relapsed: 0
M4-20	Baseline	2019-01-24	2019-01-24	NA
M4-20	BM sample collection	2019-02-07	2019-02-07	NA
M4-20	cfDNA sample collection	2019-02-07	2019-02-07	NA
M4-20	MRD (MFC)	2019-02-07	2019-02-07	Flow result: 1
M4-20	Chemotherapy	2019-02-14	2019-05-31	CYBOR-D
M4-20	cfDNA sample collection	2019-06-18	2019-06-18	NA
M4-20	Transplant	2019-07-26	2019-07-26	Stem cell transplant | Autologous | CD34:*10^6 KG
M4-20	Response	2019-09-04	2019-09-04	CR - Complete response
M4-20	Chemotherapy	2019-11-06	2021-05-19	Revlimid
M4-20	cfDNA sample collection	2019-11-06	2019-11-06	NA
M4-20	MRD (MFC)	2019-11-06	2019-11-06	Flow result: 1
M4-20	cfDNA sample collection	2021-02-23	2021-02-23	NA
M4-20	MRD (clonoSEQ)	2021-02-23	2021-02-23	Adaptive result: 1
M4-20	MRD (MFC)	2021-02-23	2021-02-23	Flow result: 1
M4-20	Relapse	2021-04-22	2021-04-22	Progression_date
M4-20	Last follow-up	2021-04-22	2021-04-22	Relapsed: 1
M4-20	BM sample collection	2021-05-11	2021-05-11	NA
M4-20	cfDNA sample collection	2021-05-11	2021-05-11	NA
M4-20	Chemotherapy	2021-05-25	2022-01-25	DaraVD
M4-20	Relapse	2021-12-21	2021-12-21	Progression_date
M4-20	Chemotherapy	2022-01-27	2022-01-27	KD
M4-21	Baseline	2019-01-14	2019-01-14	NA
M4-21	BM sample collection	2019-01-14	2019-01-14	NA
M4-21	cfDNA sample collection	2019-01-14	2019-01-14	NA
M4-21	MRD (MFC)	2019-01-14	2019-01-14	Flow result: 1
M4-21	Chemotherapy	2019-01-18	2019-05-03	CYBOR-D
M4-21	cfDNA sample collection	2019-06-24	2019-06-24	NA
M4-21	Transplant	2019-06-27	2019-06-27	Stem cell transplant | Autologous | CD34:3.30*10^6 KG
M4-21	Response	2019-09-24	2019-09-24	CR - Complete response
M4-21	cfDNA sample collection	2019-10-08	2019-10-08	NA
M4-21	MRD (clonoSEQ)	2019-10-08	2019-10-08	Adaptive result: 0
M4-21	MRD (MFC)	2019-10-08	2019-10-08	Flow result: 0
M4-21	Chemotherapy	2019-10-23	2023-10-10	Revlimid
M4-21	cfDNA sample collection	2020-10-26	2020-10-26	NA
M4-21	MRD (MFC)	2020-10-26	2020-10-26	Flow result: 0
M4-21	Last follow-up	2023-10-10	2023-10-10	Relapsed: 0
M4-22	Baseline	2019-04-25	2019-04-25	NA
M4-22	Chemotherapy	2019-05-25	2019-09-22	CYBOR-D
M4-22	BM sample collection	2019-05-28	2019-05-28	NA
M4-22	cfDNA sample collection	2019-05-28	2019-05-28	NA
M4-22	MRD (MFC)	2019-05-28	2019-05-28	Flow result: 1
M4-22	cfDNA sample collection	2019-09-23	2019-09-23	NA
M4-22	Transplant	2019-10-10	2019-10-10	Stem cell transplant | Autologous | CD34:2.91*10^6 KG
M4-22	Response	2019-11-27	2019-11-27	VGPR - Very good partial response
M4-22	cfDNA sample collection	2020-01-15	2020-01-15	NA
M4-22	MRD (MFC)	2020-01-15	2020-01-15	Flow result: 1
M4-22	Chemotherapy	2020-04-09	2020-04-09	DaraRD
M4-22	Relapse	2020-04-09	2020-04-09	Progression_date
M4-22	Last follow-up	2020-04-09	2020-04-09	Relapsed: 1
M4-23	Baseline	2020-11-09	2020-11-09	NA
M4-23	BM sample collection	2020-11-16	2020-11-16	NA
M4-23	cfDNA sample collection	2020-11-16	2020-11-16	NA
M4-23	MRD (MFC)	2020-11-16	2020-11-16	Flow result: 1
M4-23	Chemotherapy	2020-11-25	2021-04-20	CYBOR-D
M4-23	Transplant	2021-05-17	2021-05-17	Stem cell transplant | Autologous | CD34:2.35*10^6 KG
M4-23	Response	2021-07-22	2021-07-22	CR - Complete response
M4-23	cfDNA sample collection	2021-08-23	2021-08-23	NA
M4-23	MRD (clonoSEQ)	2021-08-23	2021-08-23	Adaptive result: 1
M4-23	MRD (MFC)	2021-08-23	2021-08-23	Flow result: 1
M4-23	Chemotherapy	2021-09-17	2024-04-30	Velcade
M4-23	cfDNA sample collection	2022-09-26	2022-09-26	NA
M4-23	Relapse	2024-07-02	2024-07-02	Progression_date
M4-23	Last follow-up	2024-07-02	2024-07-02	Relapsed: 1
IMG-01	Diagnosis	2019-02-26	2019-02-26
IMG-01	Baseline	2019-02-26	2019-02-26	NA
IMG-01	BM sample collection	2019-02-26	2019-02-26	NA
IMG-01	cfDNA sample collection	2019-02-26	2019-02-26	NA
IMG-01	Chemotherapy	2019-03-01	2019-08-01	CyBorD
IMG-01	Transplant	2019-08-01	2019-08-01	Tandem (1 of 2)
IMG-01	Transplant	2019-10-01	2019-10-01	Tandem (2 of 2)
IMG-01	cfDNA sample collection	2019-10-31	2019-10-31	NA
IMG-01	Maintenance	2020-02-01	2020-02-01
IMG-01	cfDNA sample collection	2020-02-04	2020-02-04	NA
IMG-01	cfDNA sample collection	2020-02-04	2020-02-04	NA
IMG-01	MRD (MFC)	2020-02-04	2020-02-04	Flow result: 1
IMG-01	cfDNA sample collection	2021-05-11	2021-05-11	NA
IMG-01	MRD (MFC)	2021-05-11	2021-05-11	Flow result: 0
IMG-01	cfDNA sample collection	2021-08-10	2021-08-10	NA
IMG-01	cfDNA sample collection	2022-05-10	2022-05-10	NA
IMG-01	MRD (MFC)	2022-05-10	2022-05-10	Flow result: 1
IMG-01	Relapse	2022-08-29	2022-08-29	Progression_date
IMG-01	Last follow-up	2022-08-29	2022-08-29	Relapsed: 1
IMG-01	cfDNA sample collection	2022-09-01	2022-09-01	NA
IMG-02	Diagnosis	2016-12-20	2016-12-20
IMG-02	Baseline	2016-12-20	2016-12-20	NA
IMG-02	Chemotherapy	2017-01-02	2018-01-08	CYBOR-D
IMG-02	Chemotherapy	2018-01-12	2018-09-25	CyBorD
IMG-02	Transplant	2018-01-12	NA	ASCT
IMG-02	Chemotherapy	2018-09-25	2019-01-01	Revlimid
IMG-02	Relapse	2019-04-01	2019-04-01	Progression_date
IMG-02	Last follow-up	2019-04-01	2019-04-01	Relapsed: 1
IMG-02	Chemotherapy	2019-06-01	2020-10-01	DaraRD
IMG-02	Chemotherapy	2020-10-16	2020-11-19	ElotuzumabPomDex
IMG-02	cfDNA sample collection	2020-10-20	2020-10-20	NA
IMG-02	BM sample collection	2020-11-24	2020-11-24	NA
IMG-02	Chemotherapy	2020-12-02	2021-07-29	T-cell redirecting therapy
IMG-02	Relapse	2021-07-01	2021-07-01	Progression_date
IMG-02	Chemotherapy	2021-08-11	2023-03-01	GO39775
IMG-02	cfDNA sample collection	2021-12-14	2021-12-14	NA
IMG-02	cfDNA sample collection	2022-06-07	2022-06-07	NA
IMG-02	cfDNA sample collection	2023-03-06	2023-03-06	NA
IMG-02	Relapse	2024-06-03	2024-06-03	Progression_date
IMG-02	Chemotherapy	2024-07-23	NA	GO39775
IMG-03	Chemotherapy	2021-04-01	2021-05-10	CyBorD
IMG-03	Diagnosis	2021-04-22	2021-04-22
IMG-03	Baseline	2021-04-22	2021-04-22	NA
IMG-03	BM sample collection	2021-05-04	2021-05-04	NA
IMG-03	Chemotherapy	2021-05-10	2021-12-07	CYBOR-D
IMG-03	Transplant	2021-12-13	2021-12-13
IMG-03	Transplant	2021-12-13	NA	ASCT
IMG-03	Maintenance	2022-03-17	2022-03-17
IMG-03	cfDNA sample collection	2022-03-17	2022-03-17	NA
IMG-03	Chemotherapy	2022-03-17	NA	Lenalidomide
IMG-03	cfDNA sample collection	2022-08-15	2022-08-15	NA
IMG-03	Last follow-up	2025-05-12	2025-05-12	Relapsed: 0
IMG-04	Diagnosis	2021-11-17	2021-11-17
IMG-04	Baseline	2021-11-17	2021-11-17	NA
IMG-04	cfDNA sample collection	2021-12-06	2021-12-06	NA
IMG-04	BM sample collection	2021-12-07	2021-12-07	NA
IMG-04	Chemotherapy	2021-12-13	2022-07-04	RVD_CARTITUDE-5
IMG-04	Chemotherapy	2022-07-05	2024-01-17	T-cell redirecting therapy Infusion
IMG-04	cfDNA sample collection	2022-11-24	2022-11-24	NA
IMG-04	MRD (MFC)	2022-11-24	2022-11-24	Flow result: 0
IMG-04	Last follow-up	2023-11-14	2023-11-14	Relapsed: 1
IMG-05	BM sample collection	2021-04-27	2021-04-27	NA
IMG-05	cfDNA sample collection	2021-04-27	2021-04-27	NA
IMG-05	Diagnosis	2021-05-01	2021-05-01
IMG-05	Chemotherapy	2021-05-01	2021-05-06	CyBorD
IMG-05	Baseline	2021-05-01	2021-05-01	NA
IMG-05	Chemotherapy	2021-05-06	2021-09-28	CYBOR-D
IMG-05	Transplant	2021-10-01	NA	ASCT
IMG-05	Transplant	2021-12-22	NA	ASCT
IMG-05	Maintenance	2022-01-01	2022-01-01
IMG-05	Chemotherapy	2022-03-25	NA	IxaR
IMG-05	cfDNA sample collection	2022-12-20	2022-12-20	NA
IMG-05	MRD (MFC)	2022-12-20	2022-12-20	Flow result: 0
IMG-05	cfDNA sample collection	2023-07-13	2023-07-13	NA
IMG-05	cfDNA sample collection	2023-10-05	2023-10-05	NA
IMG-05	Last follow-up	2025-06-12	2025-06-12	Relapsed: 0
M4-24	Baseline	2019-09-06	2019-09-06	NA
M4-24	BM sample collection	2019-09-17	2019-09-17	NA
M4-24	cfDNA sample collection	2019-09-17	2019-09-17	NA
M4-24	MRD (MFC)	2019-09-17	2019-09-17	Flow result: 1
M4-24	Chemotherapy	2019-09-23	2019-10-07	RVD
M4-24	Chemotherapy	2019-10-07	2020-07-29	CYBOR-D
M4-24	Transplant	2020-02-28	2020-02-28	Stem cell transplant | Autologous | CD34:*10^6 KG
M4-24	Response	2020-06-09	2020-06-09	PR - Partial response
M4-24	Chemotherapy	2020-06-17	2020-07-29	RVD
M4-24	Chemotherapy	2020-08-10	2025-05-20	Revlimid
M4-24	MRD (MFC)	2020-11-04	2020-11-04	Flow result: 1
M4-24	cfDNA sample collection	2021-10-26	2021-10-26	NA
M4-24	MRD (clonoSEQ)	2021-10-26	2021-10-26	Adaptive result: 0
M4-24	MRD (MFC)	2021-10-26	2021-10-26	Flow result: 0
M4-24	Last follow-up	2025-05-20	2025-05-20	Relapsed: 0
M4-25	Baseline	2019-10-07	2019-10-07	NA
M4-25	cfDNA sample collection	2019-10-15	2019-10-15	NA
M4-25	MRD (MFC)	2019-10-15	2019-10-15	Flow result: 1
M4-25	Chemotherapy	2019-10-24	2020-02-07	CYBOR-D
M4-25	Transplant	2020-03-18	2020-03-18	Stem cell transplant | Autologous | CD34:*10^6 KG
M4-25	Response	2020-07-14	2020-07-14	CR - Complete response
M4-25	Chemotherapy	2020-07-17	2025-05-12	Revlimid
M4-25	cfDNA sample collection	2021-09-28	2021-09-28	NA
M4-25	MRD (clonoSEQ)	2021-09-28	2021-09-28	Adaptive result: 1
M4-25	MRD (MFC)	2021-09-28	2021-09-28	Flow result: 1
M4-25	Last follow-up	2025-05-12	2025-05-12	Relapsed: 0
M4-26	Baseline	2019-11-07	2019-11-07	NA
M4-26	BM sample collection	2019-11-12	2019-11-12	NA
M4-26	cfDNA sample collection	2019-11-12	2019-11-12	NA
M4-26	MRD (MFC)	2019-11-12	2019-11-12	Flow result: 1
M4-26	Chemotherapy	2019-11-26	2020-03-24	CYBOR-D
M4-26	cfDNA sample collection	2020-02-18	2020-02-18	NA
M4-26	Transplant	2020-07-24	2020-07-24	Stem cell transplant | Autologous | CD34:*10^6 KG
M4-26	Chemotherapy	2020-11-09	2024-04-30	Revlimid
M4-26	cfDNA sample collection	2021-02-09	2021-02-09	NA
M4-26	MRD (MFC)	2021-02-09	2021-02-09	Flow result: 1
M4-26	Response	2021-10-27	2021-10-27	VGPR - Very good partial response
M4-26	cfDNA sample collection	2022-01-11	2022-01-11	NA
M4-26	MRD (MFC)	2022-01-11	2022-01-11	Flow result: 0
M4-26	Relapse	2024-04-30	2024-04-30	Progression_date
M4-26	Last follow-up	2024-04-30	2024-04-30	Relapsed: 1
M4-27	Baseline	2018-05-07	2018-05-07	NA
M4-27	BM sample collection	2018-05-07	2018-05-07	NA
M4-27	cfDNA sample collection	2018-05-07	2018-05-07	NA
M4-27	MRD (MFC)	2018-05-07	2018-05-07	Flow result: 1
M4-27	Chemotherapy	2018-05-17	2018-08-24	CYBOR-D
M4-27	cfDNA sample collection	2018-08-23	2018-08-23	NA
M4-27	Transplant	2018-10-12	2018-10-12	Stem cell transplant | Autologous | CD34:5.1*10^6 KG
M4-27	cfDNA sample collection	2018-12-27	2018-12-27	NA
M4-27	MRD (clonoSEQ)	2018-12-27	2018-12-27	Adaptive result: 1
M4-27	MRD (MFC)	2018-12-27	2018-12-27	Flow result: 1
M4-27	Chemotherapy	2019-01-12	2019-04-08	RVD
M4-27	Chemotherapy	2019-04-08	2022-01-10	Lenalidomide
M4-27	Relapse	2021-12-07	2021-12-07	Progression_date
M4-27	Last follow-up	2021-12-07	2021-12-07	Relapsed: 1
M4-27	Chemotherapy	2022-03-07	2022-10-13	DaraPomD
SPORE-01	Baseline	2015-11-25	2015-11-25	NA
SPORE-01	BM sample collection	2015-11-25	2015-11-25	NA
SPORE-01	MRD (MFC)	2015-11-25	2015-11-25	Flow result: 1
SPORE-01	Chemotherapy	2015-12-02	2016-05-16	CAR REV DEX
SPORE-01	cfDNA sample collection	2016-04-05	2016-04-05	NA
SPORE-01	MRD (MFC)	2016-04-05	2016-04-05	Flow result: 1
SPORE-01	Transplant	2016-05-16	2016-05-16	ASCT
SPORE-01	BM sample collection	2016-07-20	2016-07-20	NA
SPORE-01	MRD (MFC)	2016-07-20	2016-07-20	Flow result: 1
SPORE-01	Relapse	2017-11-22	2017-11-22	Progression_date
SPORE-01	Last follow-up	2017-11-22	2017-11-22	Relapsed: 1
SPORE-02	Baseline	2013-09-11	2013-09-11	NA
SPORE-02	BM sample collection	2013-09-11	2013-09-11	NA
SPORE-02	MRD (MFC)	2013-09-11	2013-09-11	Flow result: 1
SPORE-02	Chemotherapy	2013-09-12	2014-01-27	CYBORD
SPORE-02	cfDNA sample collection	2014-01-09	2014-01-09	NA
SPORE-02	MRD (MFC)	2014-01-09	2014-01-09	Flow result: 1
SPORE-02	Transplant	2014-01-27	2014-01-27	ASCT
SPORE-02	Chemotherapy	2014-03-01	2014-04-07	VEL (C)
SPORE-02	Chemotherapy	2014-04-07	2016-07-20	VEL (C)
SPORE-02	Relapse	2016-07-14	2016-07-14	Progression_date
SPORE-02	Last follow-up	2016-07-14	2016-07-14	Relapsed: 1
SPORE-02	cfDNA sample collection	2016-07-14	2016-07-14	NA
SPORE-02	MRD (MFC)	2016-07-14	2016-07-14	Flow result: 1
SPORE-02	Relapse	2016-07-15	2016-07-15	Progression_date
SPORE-02	Chemotherapy	2016-07-20	2017-11-01	DAR REV DEX
SPORE-02	Relapse	2017-11-01	2017-11-01	Progression_date
SPORE-02	BM sample collection	2017-11-01	2017-11-01	NA
SPORE-02	cfDNA sample collection	2017-11-01	2017-11-01	NA
SPORE-02	MRD (MFC)	2017-11-01	2017-11-01	Flow result: 1
SPORE-02	Relapse	2018-05-05	2018-05-05	Progression_date
SPORE-03	Chemotherapy	2015-01-10	2015-05-15	VEL DEX
SPORE-03	Transplant	2015-05-15	2015-05-15	ASCT
SPORE-03	Chemotherapy	2015-07-25	2016-05-15	REV (M)
SPORE-03	Chemotherapy	2016-05-15	2016-06-15	DAR
SPORE-03	Chemotherapy	2016-06-15	2016-08-30	CYCLO DEX
SPORE-03	cfDNA sample collection	2016-08-24	2016-08-24	NA
SPORE-03	MRD (MFC)	2016-08-24	2016-08-24	Flow result: 1
SPORE-03	Relapse	2016-08-25	2016-08-25	Progression_date
SPORE-03	Baseline	2016-08-25	2016-08-25	NA
SPORE-03	Last follow-up	2016-08-25	2016-08-25	Relapsed: 1
SPORE-03	BM sample collection	2016-08-25	2016-08-25	NA
SPORE-03	Chemotherapy	2016-08-30	2017-02-28	CAR POM DEX
SPORE-03	Chemotherapy	2017-02-28	2017-04-15	DAR POM DEX
SPORE-03	Chemotherapy	2017-04-15	2017-06-26	DAR POM VEL DEX
SPORE-03	Relapse	2017-04-20	2017-04-20	Progression_date
SPORE-03	cfDNA sample collection	2017-05-31	2017-05-31	NA
SPORE-03	MRD (MFC)	2017-05-31	2017-05-31	Flow result: 0
SPORE-03	Chemotherapy	2017-06-26	2018-09-28	VSV CLINICAL TRIAL
SPORE-03	Relapse	2017-06-26	2017-06-26	Progression_date
SPORE-03	Chemotherapy	2018-09-28	2019-08-07	DAR POM DEX
SPORE-03	Relapse	2019-07-25	2019-07-25	Progression_date
SPORE-03	Chemotherapy	2019-08-07	2019-11-05	MEDI2228
SPORE-03	Relapse	2019-09-05	2019-09-05	Progression_date
SPORE-03	Chemotherapy	2019-11-05	2020-03-17	ELO POM DEX
SPORE-03	Relapse	2020-03-08	2020-03-08	Progression_date
SPORE-03	BM sample collection	2020-03-11	2020-03-11	NA
SPORE-03	MRD (MFC)	2020-03-11	2020-03-11	Flow result: 1
SPORE-03	Chemotherapy	2020-03-17	2020-05-20	TAK-169
SPORE-03	Relapse	2020-05-20	2020-05-20	Progression_date
SPORE-03	cfDNA sample collection	2020-05-20	2020-05-20	NA
SPORE-03	MRD (MFC)	2020-05-20	2020-05-20	Flow result: 1
SPORE-03	Relapse	2020-12-22	2020-12-22	Progression_date
SPORE-04	Baseline	2017-01-15	2017-01-15	NA
SPORE-04	cfDNA sample collection	2017-01-24	2017-01-24	NA
SPORE-04	MRD (MFC)	2017-01-24	2017-01-24	Flow result: 1
SPORE-04	BM sample collection	2017-01-25	2017-01-25	NA
SPORE-04	Chemotherapy	2017-02-01	2017-07-17	VRD
SPORE-04	cfDNA sample collection	2017-06-12	2017-06-12	NA
SPORE-04	MRD (MFC)	2017-06-12	2017-06-12	Flow result: 0
SPORE-04	Transplant	2017-07-17	2017-07-17	ASCT
SPORE-04	cfDNA sample collection	2017-11-06	2017-11-06	NA
SPORE-04	MRD (MFC)	2017-11-06	2017-11-06	Flow result: 0
SPORE-04	Chemotherapy	2017-11-15	2021-11-08	REV (M)
SPORE-04	cfDNA sample collection	2020-08-11	2020-08-11	NA
SPORE-04	MRD (MFC)	2020-08-11	2020-08-11	Flow result: 0
SPORE-04	BM sample collection	2020-08-12	2020-08-12	NA
SPORE-04	Relapse	2021-11-08	2021-11-08	Progression_date
SPORE-04	Last follow-up	2021-11-08	2021-11-08	Relapsed: 1
SPORE-05	Baseline	2013-08-05	2013-08-05	NA
SPORE-05	cfDNA sample collection	2013-08-05	2013-08-05	NA
SPORE-05	MRD (MFC)	2013-08-05	2013-08-05	Flow result: 1
SPORE-05	Chemotherapy	2013-08-13	2014-01-20	CYCLONE
SPORE-05	cfDNA sample collection	2014-01-06	2014-01-06	NA
SPORE-05	MRD (MFC)	2014-01-06	2014-01-06	Flow result: 1
SPORE-05	Transplant	2014-01-20	2014-01-20	ASCT
SPORE-05	MRD (MFC)	2014-05-21	2014-05-21	Flow result: 0
SPORE-05	Chemotherapy	2014-05-25	2016-06-17	VEL (M)
SPORE-05	Relapse	2016-04-15	2016-04-15	Progression_date
SPORE-05	Last follow-up	2016-04-15	2016-04-15	Relapsed: 1
SPORE-05	Relapse	2016-04-28	2016-04-28	Progression_date
SPORE-05	BM sample collection	2016-04-28	2016-04-28	NA
SPORE-05	MRD (MFC)	2016-04-28	2016-04-28	Flow result: 1
SPORE-05	Chemotherapy	2016-06-17	2019-06-26	ELO REV DEX
SPORE-05	Chemotherapy	2019-06-26	2019-09-18	DAR CAR DEX
SPORE-05	Chemotherapy	2019-09-18	2020-03-15	DAR VEL DEX
SPORE-05	Chemotherapy	2020-03-15	2020-12-09	DAR IXA DEX
SPORE-05	Relapse	2020-11-15	2020-11-15	Progression_date
SPORE-05	Chemotherapy	2020-12-09	2021-04-06	DAR POM DEX
SPORE-05	Relapse	2021-04-06	2021-04-06	Progression_date
SPORE-05	Relapse	2021-05-17	2021-05-17	Progression_date
SPORE-05	cfDNA sample collection	2021-05-17	2021-05-17	NA
SPORE-05	MRD (MFC)	2021-05-17	2021-05-17	Flow result: 1
SPORE-05	BM sample collection	2021-05-18	2021-05-18	NA
M4-28	Baseline	2018-06-27	2018-06-27	NA
M4-28	BM sample collection	2018-06-27	2018-06-27	NA
M4-28	cfDNA sample collection	2018-06-27	2018-06-27	NA
M4-28	MRD (MFC)	2018-06-27	2018-06-27	Flow result: 1
M4-28	Chemotherapy	2018-07-20	2018-11-21	CYBOR-D
M4-28	cfDNA sample collection	2018-10-09	2018-10-09	NA
M4-28	Transplant	2019-01-17	2019-01-17	Stem cell transplant | Autologous | CD34:5.9*10^6 KG
M4-28	Response	2019-04-01	2019-04-01	CR - Complete response
M4-28	cfDNA sample collection	2019-04-01	2019-04-01	NA
M4-28	MRD (MFC)	2019-04-01	2019-04-01	Flow result: 0
M4-28	Chemotherapy	2019-07-25	2024-01-29	Revlimid
M4-28	cfDNA sample collection	2020-12-10	2020-12-10	NA
M4-28	MRD (clonoSEQ)	2020-12-10	2020-12-10	Adaptive result: 1
M4-28	MRD (MFC)	2020-12-10	2020-12-10	Flow result: 0
M4-28	Last follow-up	2025-02-05	2025-02-05	Relapsed: 0
M4-29	Baseline	2018-05-16	2018-05-16	NA
M4-29	cfDNA sample collection	2018-07-03	2018-07-03	NA
M4-29	MRD (MFC)	2018-07-03	2018-07-03	Flow result: 1
M4-29	Chemotherapy	2018-08-03	2019-03-08	CYBOR-D
M4-29	Transplant	2019-05-09	2019-05-09	Stem cell transplant | Autologous | CD34:9.3*10^6 KG
M4-29	cfDNA sample collection	2019-05-13	2019-05-13	NA
M4-29	MRD (MFC)	2019-05-13	2019-05-13	Flow result: 1
M4-29	Response	2019-08-27	2019-08-27	CR - Complete response
M4-29	Chemotherapy	2019-09-10	2021-01-08	Lenalidomide
M4-29	cfDNA sample collection	2020-12-01	2020-12-01	NA
M4-29	MRD (clonoSEQ)	2020-12-01	2020-12-01	Adaptive result: 0
M4-29	MRD (MFC)	2020-12-01	2020-12-01	Flow result: 0
M4-29	Last follow-up	2021-02-09	2021-02-09	Relapsed: 0
M4-30	Baseline	2019-02-07	2019-02-07	NA
M4-30	cfDNA sample collection	2019-02-07	2019-02-07	NA
M4-30	MRD (MFC)	2019-02-07	2019-02-07	Flow result: 1
M4-30	Chemotherapy	2019-03-26	2019-07-09	CYBOR-D
M4-30	Response	2019-07-16	2019-07-16	CR - Complete response
M4-30	Transplant	2019-09-18	2019-09-18	Stem cell transplant | Autologous | CD34:8.6*10^6 KG
M4-30	cfDNA sample collection	2019-10-08	2019-10-08	NA
M4-30	MRD (MFC)	2019-10-08	2019-10-08	Flow result: 0
M4-30	Response	2019-12-06	2019-12-06	PD - Progressive disease
M4-30	Chemotherapy	2020-01-21	2025-04-09	Lenalidomide
M4-30	cfDNA sample collection	2020-11-24	2020-11-24	NA
M4-30	MRD (MFC)	2020-11-24	2020-11-24	Flow result: 0
M4-30	Last follow-up	2025-04-09	2025-04-09	Relapsed: 0
M4-31	Baseline	2019-06-14	2019-06-14	NA
M4-31	BM sample collection	2019-06-25	2019-06-25	NA
M4-31	cfDNA sample collection	2019-06-25	2019-06-25	NA
M4-31	Chemotherapy	2019-07-05	2019-10-18	CYBOR-D
M4-31	cfDNA sample collection	2019-10-22	2019-10-22	NA
M4-31	Transplant	2019-12-11	2019-12-11	Stem cell transplant | Autologous | CD34:19.8*10^6 KG
M4-31	Response	2020-03-23	2020-03-23	VGPR - Very good partial response
M4-31	Chemotherapy	2020-04-01	2025-06-04	Lenalidomide
M4-31	cfDNA sample collection	2020-10-22	2020-10-22	NA
M4-31	MRD (clonoSEQ)	2020-10-22	2020-10-22	Adaptive result: 1
M4-31	MRD (MFC)	2020-10-22	2020-10-22	Flow result: 0
M4-31	cfDNA sample collection	2021-04-08	2021-04-08	NA
M4-31	MRD (MFC)	2021-04-08	2021-04-08	Flow result: 1
M4-31	Last follow-up	2025-06-04	2025-06-04	Relapsed: 0
M4-32	Baseline	2019-12-10	2019-12-10	NA
M4-32	cfDNA sample collection	2019-12-10	2019-12-10	NA
M4-32	MRD (MFC)	2019-12-10	2019-12-10	Flow result: 1
M4-32	Chemotherapy	2019-12-13	2020-05-22	CYBOR-D
M4-32	Transplant	2020-07-08	2020-07-08	Stem cell transplant | Autologous | CD34:*10^6 KG
M4-32	Response	2020-09-17	2020-09-17	PD - Progressive disease
M4-32	Relapse	2020-09-17	2020-09-17	Progression_date
M4-32	Last follow-up	2020-09-17	2020-09-17	Relapsed: 1
M4-32	Chemotherapy	2020-09-23	2020-12-30	Carfilzomib, cyclophosphamide, dexamethasone, Lenalidomide
M4-32	cfDNA sample collection	2021-01-01	2021-01-01	NA
M4-32	Relapse	2021-01-05	2021-01-05	Progression_date
M4-33	Baseline	2020-01-04	2020-01-04	NA
M4-33	BM sample collection	2020-01-09	2020-01-09	NA
M4-33	cfDNA sample collection	2020-01-09	2020-01-09	NA
M4-33	MRD (MFC)	2020-01-09	2020-01-09	Flow result: 1
M4-33	Chemotherapy	2020-02-12	2020-06-24	CYBOR-D
M4-33	Response	2020-06-22	2020-06-22	CR - Complete response
M4-33	Transplant	2020-08-19	2020-08-19	Stem cell transplant | Autologous | CD34:11.88*10^6 KG
M4-33	Response	2020-11-19	2020-11-19	CR - Complete response
M4-33	cfDNA sample collection	2020-11-19	2020-11-19	NA
M4-33	MRD (clonoSEQ)	2020-11-19	2020-11-19	Adaptive result: 0
M4-33	MRD (MFC)	2020-11-19	2020-11-19	Flow result: 0
M4-33	Chemotherapy	2021-01-14	2021-09-03	Lenalidomide
M4-33	cfDNA sample collection	2022-01-20	2022-01-20	NA
M4-33	MRD (MFC)	2022-01-20	2022-01-20	Flow result: 0
M4-33	cfDNA sample collection	2022-08-04	2022-08-04	NA
M4-33	Relapse	2023-02-09	2023-02-09	Progression_date
M4-33	Last follow-up	2023-02-09	2023-02-09	Relapsed: 1
M4-33	cfDNA sample collection	2023-02-09	2023-02-09	NA
M4-33	Chemotherapy	2023-05-15	2023-05-15	DaraRD
M4-34	Baseline	2020-02-03	2020-02-03	NA
M4-34	BM sample collection	2020-02-04	2020-02-04	NA
M4-34	cfDNA sample collection	2020-02-04	2020-02-04	NA
M4-34	MRD (MFC)	2020-02-04	2020-02-04	Flow result: 1
M4-34	Chemotherapy	2020-02-06	2020-05-21	CYBOR-D
M4-34	Transplant	2020-07-15	2020-07-15	Stem cell transplant | Autologous | CD34:11.3*10^6 KG
M4-34	Response	2020-10-13	2020-10-13	VGPR - Very good partial response
M4-34	Transplant	2020-11-19	2020-11-19	Stem cell transplant | Autologous | CD34:11.1*10^6 KG
M4-34	Response	2021-02-16	2021-02-16	CR - Complete response
M4-34	cfDNA sample collection	2021-02-16	2021-02-16	NA
M4-34	MRD (MFC)	2021-02-16	2021-02-16	Flow result: 0
M4-34	Chemotherapy	2021-03-16	2021-09-24	Lenalidomide
M4-34	cfDNA sample collection	2021-07-06	2021-07-06	NA
M4-34	MRD (clonoSEQ)	2021-07-06	2021-07-06	Adaptive result: 1
M4-34	MRD (MFC)	2021-07-06	2021-07-06	Flow result: 1
M4-34	Relapse	2021-09-23	2021-09-23	Progression_date
M4-34	Last follow-up	2021-09-23	2021-09-23	Relapsed: 1
M4-34	Chemotherapy	2021-09-27	2022-10-26	CYBOR-D
M4-34	cfDNA sample collection	2021-10-22	2021-10-22	NA
M4-34	Chemotherapy	2022-11-03	2023-01-20	PomDex
M4-34	Relapse	2022-12-29	2022-12-29	Progression_date
M4-35	Baseline	2020-01-11	2020-01-11	NA
M4-35	BM sample collection	2020-02-06	2020-02-06	NA
M4-35	cfDNA sample collection	2020-02-06	2020-02-06	NA
M4-35	Chemotherapy	2020-02-07	2020-05-22	CYBOR-D
M4-35	Chemotherapy	2020-07-03	2020-08-21	CYBOR-D
M4-35	Transplant	2020-10-07	2020-10-07	Stem cell transplant | Autologous | CD34:10.99*10^6 KG
M4-35	Response	2021-01-07	2021-01-07	CR - Complete response
M4-35	cfDNA sample collection	2021-01-07	2021-01-07	NA
M4-35	MRD (clonoSEQ)	2021-01-07	2021-01-07	Adaptive result: 0
M4-35	MRD (MFC)	2021-01-07	2021-01-07	Flow result: 0
M4-35	Chemotherapy	2021-01-19	2022-08-02	Lenalidomide
M4-35	cfDNA sample collection	2022-01-25	2022-01-25	NA
M4-35	MRD (MFC)	2022-01-25	2022-01-25	Flow result: 0
M4-35	Last follow-up	2025-04-06	2025-04-06	Relapsed: 0
M4-36	Baseline	2020-07-27	2020-07-27	NA
M4-36	BM sample collection	2020-07-27	2020-07-27	NA
M4-36	cfDNA sample collection	2020-07-27	2020-07-27	NA
M4-36	MRD (MFC)	2020-07-27	2020-07-27	Flow result: 1
M4-36	Chemotherapy	2021-01-12	2021-04-27	CYBOR-D
M4-36	Transplant	2021-06-02	2021-06-02	Stem cell transplant | Autologous | CD34:18.75*10^6 KG
M4-36	Response	2021-07-29	2021-07-29	VGPR - Very good partial response
M4-36	Response	2021-08-26	2021-08-26	VGPR - Very good partial response
M4-36	cfDNA sample collection	2021-09-02	2021-09-02	NA
M4-36	MRD (clonoSEQ)	2021-09-02	2021-09-02	Adaptive result: 0
M4-36	MRD (MFC)	2021-09-02	2021-09-02	Flow result: 0
M4-36	Chemotherapy	2021-10-08	2023-02-21	Lenalidomide
M4-36	cfDNA sample collection	2022-10-25	2022-10-25	NA
M4-36	MRD (MFC)	2022-10-25	2022-10-25	Flow result: 0
M4-36	Last follow-up	2025-04-06	2025-04-06	Relapsed: 0
M4-37	Baseline	2020-08-12	2020-08-12	NA
M4-37	BM sample collection	2020-08-12	2020-08-12	NA
M4-37	cfDNA sample collection	2020-08-12	2020-08-12	NA
M4-37	MRD (MFC)	2020-08-12	2020-08-12	Flow result: 1
M4-37	Chemotherapy	2020-08-21	2020-12-04	CYBOR-D
M4-37	Transplant	2021-02-11	2021-02-11	Stem cell transplant | Autologous | CD34:8.6*10^6 KG
M4-37	Response	2021-05-10	2021-05-10	CR - Complete response
M4-37	cfDNA sample collection	2021-05-13	2021-05-13	NA
M4-37	MRD (clonoSEQ)	2021-05-13	2021-05-13	Adaptive result: 0
M4-37	MRD (MFC)	2021-05-13	2021-05-13	Flow result: 0
M4-37	Chemotherapy	2021-06-10	2025-05-28	Lenalidomide
M4-37	cfDNA sample collection	2022-10-18	2022-10-18	NA
M4-37	MRD (MFC)	2022-10-18	2022-10-18	Flow result: 0
M4-37	Last follow-up	2025-05-28	2025-05-28	Relapsed: 0
M4-38	Baseline	2020-09-11	2020-09-11	NA
M4-38	BM sample collection	2020-09-21	2020-09-21	NA
M4-38	cfDNA sample collection	2020-09-21	2020-09-21	NA
M4-38	MRD (MFC)	2020-09-21	2020-09-21	Flow result: 1
M4-38	Chemotherapy	2020-09-30	2021-01-13	CYBOR-P
M4-38	Transplant	2021-03-18	2021-03-18	Stem cell transplant | Autologous | CD34:6.85*10^6 KG
M4-38	Response	2021-06-17	2021-06-17	PR - Partial response
M4-38	cfDNA sample collection	2021-06-17	2021-06-17	NA
M4-38	MRD (clonoSEQ)	2021-06-17	2021-06-17	Adaptive result: 0
M4-38	MRD (MFC)	2021-06-17	2021-06-17	Flow result: 0
M4-38	Chemotherapy	2021-08-17	2023-06-12	Lenalidomide
M4-38	cfDNA sample collection	2022-09-22	2022-09-22	NA
M4-38	MRD (MFC)	2022-09-22	2022-09-22	Flow result: 0
M4-38	Last follow-up	2025-04-30	2025-04-30	Relapsed: 0
M4-39	Baseline	2021-04-22	2021-04-22	NA
M4-39	cfDNA sample collection	2021-05-04	2021-05-04	NA
M4-39	MRD (MFC)	2021-05-04	2021-05-04	Flow result: 1
M4-39	Chemotherapy	2021-05-07	2021-09-17	CYBOR-D
M4-39	Transplant	2021-11-03	2021-11-03	Stem cell transplant | Autologous | CD34:7.7*10^6 KG
M4-39	cfDNA sample collection	2022-02-08	2022-02-08	NA
M4-39	MRD (clonoSEQ)	2022-02-08	2022-02-08	Adaptive result: 1
M4-39	MRD (MFC)	2022-02-08	2022-02-08	Flow result: 0
M4-39	Chemotherapy	2022-08-26	2023-02-04	Lenalidomide
M4-39	Chemotherapy	2023-03-24	2024-02-08	Velcade
M4-39	cfDNA sample collection	2023-09-07	2023-09-07	NA
M4-39	Relapse	2024-02-15	2024-02-15	Progression_date
M4-39	Last follow-up	2024-02-15	2024-02-15	Relapsed: 1
M4-39	Chemotherapy	2024-02-16	2024-02-16	IxaCarD
M4-40	Baseline	2021-03-01	2021-03-01	NA
M4-40	BM sample collection	2021-03-02	2021-03-02	NA
M4-40	cfDNA sample collection	2021-03-02	2021-03-02	NA
M4-40	MRD (MFC)	2021-03-02	2021-03-02	Flow result: 1
M4-40	Chemotherapy	2021-03-10	2021-07-02	CYBOR-D
M4-40	Transplant	2021-07-28	2021-07-28	Stem cell transplant | Autologous | CD34:5.5*10^6 KG
M4-40	Chemotherapy	2021-11-01	2025-06-18	Lenalidomide
M4-40	Response	2021-11-01	2021-11-01	VGPR - Very good partial response
M4-40	cfDNA sample collection	2021-11-01	2021-11-01	NA
M4-40	MRD (MFC)	2021-11-01	2021-11-01	Flow result: 1
M4-40	cfDNA sample collection	2022-11-21	2022-11-21	NA
M4-40	Last follow-up	2025-06-18	2025-06-18	Relapsed: 0
M4-41	Baseline	2021-07-26	2021-07-26	NA
M4-41	cfDNA sample collection	2021-08-04	2021-08-04	NA
M4-41	MRD (MFC)	2021-08-04	2021-08-04	Flow result: 1
M4-41	Chemotherapy	2021-08-08	2021-11-01	CYBOR-D
M4-41	Transplant	2021-12-22	2021-12-22	Stem cell transplant | Autologous | CD34:8.6*10^6 KG
M4-41	cfDNA sample collection	2022-03-28	2022-03-28	NA
M4-41	MRD (clonoSEQ)	2022-03-28	2022-03-28	Adaptive result: 0
M4-41	MRD (MFC)	2022-03-28	2022-03-28	Flow result: 1
M4-41	Chemotherapy	2022-05-02	2022-12-19	Lenalidomide
M4-41	Relapse	2022-10-13	2022-10-13	Progression_date
M4-41	Last follow-up	2022-10-13	2022-10-13	Relapsed: 1
M4-41	Chemotherapy	2022-12-19	2023-02-07	elranatamab/daratumumab
