## Supplementary Table 4 for "Cell-free DNA Whole Genome Sequencing for Non-Invasive Minimal Residual Disease Detection in Multiple Myeloma"

combo	n_folds	auc_mean	auc_sd	sens_mean	sens_sd	spec_mean	spec_sd	balacc_mean	balacc_sd	ppv_mean	npv_mean	f1_mean	brier_mean	pAUC90_mean	sens95_mean	spec95_mean	mean_n_train	mean_n_test	acc_mean	auc_pooled	ci_low	ci_high	auc_pooled_ci	cohort
BM_zscore_only_sites	5	0.863	0.144	0.9	0.224	0.87	0.12	0.885	0.089	0.87	0.933	0.86	0.167	0.798	0.617	0.72	33.6	8.4	0.878	0.815	0.667	0.962	0.81 (0.67–0.96)	Training
BM_zscore_only_detection_rate	5	0.811	0.188	0.783	0.217	0.92	0.11	0.852	0.111	0.893	0.853	0.816	0.198	0.825	0.667	0.5	33.6	8.4	0.753	0.773	0.61	0.937	0.77 (0.61–0.94)	Training
BM_rate_only	5	0.798	0.24	0.9	0.224	0.74	0.216	0.82	0.154	0.753	0.92	0.803	0.174	0.798	0.617	0.59	33.6	8.4	0.803	0.803	0.651	0.956	0.80 (0.65–0.96)	Training
BM_base	5	0.813	0.185	0.9	0.224	0.75	0.218	0.825	0.094	0.78	0.933	0.8	0.191	0.798	0.617	0.55	33.6	8.4	0.706	0.76	0.614	0.905	0.76 (0.61–0.91)	Training
BM_base_zscore	5	0.821	0.199	0.9	0.224	0.83	0.264	0.865	0.139	0.86	0.933	0.844	0.2	0.825	0.667	0.63	33.6	8.4	0.75	0.769	0.621	0.917	0.77 (0.62–0.92)	Training
BM_plus_fragment	5	0.696	0.182	0.8	0.209	0.74	0.279	0.77	0.116	0.78	0.833	0.749	0.232	0.781	0.467	0.28	33.6	8.4	0.606	0.565	0.381	0.75	0.57 (0.38–0.75)	Training
BM_plus_fragment_min	5	0.766	0.168	0.8	0.209	0.83	0.264	0.815	0.122	0.85	0.85	0.788	0.217	0.798	0.617	0.41	33.6	8.4	0.703	0.657	0.482	0.832	0.66 (0.48–0.83)	Training
Blood_zscore_only_sites	5	0.685	0.07	0.78	0.144	0.75	0.177	0.765	0.072	0.803	0.787	0.781	0.235	0.684	0.32	0.25	35.2	8.8	0.672	0.621	0.451	0.791	0.62 (0.45–0.79)	Training
Blood_zscore_only_detection_rate	5	0.637	0.094	0.81	0.207	0.65	0.285	0.73	0.099	0.775	0.826	0.764	0.259	0.625	0.23	0.3	35.2	8.8	0.25	0.369	0.197	0.54	0.37 (0.20–0.54)	Training
Blood_rate_only	5	0.78	0.115	0.83	0.172	0.82	0.175	0.825	0.092	0.85	0.84	0.824	0.241	0.796	0.49	0.42	35.2	8.8	0.642	0.611	0.437	0.784	0.61 (0.44–0.78)	Training
Blood_base	5	0.762	0.157	0.75	0.26	0.81	0.207	0.78	0.129	0.833	0.794	0.758	0.216	0.747	0.52	0.44	35.2	8.8	0.772	0.735	0.585	0.885	0.73 (0.58–0.89)	Training
Blood_base_zscore	5	0.625	0.115	0.7	0.221	0.75	0.177	0.725	0.11	0.776	0.737	0.721	0.239	0.719	0.28	0.15	35.2	8.8	0.606	0.545	0.368	0.721	0.54 (0.37–0.72)	Training
Blood_plus_fragment	5	0.787	0.093	0.7	0.17	0.9	0.137	0.8	0.085	0.91	0.741	0.773	0.221	0.774	0.57	0.32	35.2	8.8	0.794	0.741	0.591	0.892	0.74 (0.59–0.89)	Training
Blood_plus_fragment_min	5	0.733	0.121	0.65	0.187	0.95	0.112	0.8	0.085	0.96	0.724	0.757	0.227	0.753	0.53	0.23	35.2	8.8	0.794	0.706	0.547	0.865	0.71 (0.55–0.87)	Training
Fragmentomics_full	5	0.578	0.051	0.638	0.242	0.695	0.213	0.667	0.025	0.733	0.677	0.635	0.266	0.593	0.181	0.124	52	13	0.539	0.534	0.39	0.678	0.53 (0.39–0.68)	Training
Fragmentomics_min	5	0.568	0.087	0.786	0.237	0.419	0.339	0.602	0.077	0.614	0.747	0.665	0.256	0.562	0.167	0.1	52	13	0.51	0.518	0.376	0.66	0.52 (0.38–0.66)	Training
Fragmentomics_FS_only	5	0.57	0.127	0.633	0.171	0.671	0.251	0.652	0.064	0.713	0.648	0.638	0.26	0.632	0.181	0.129	52	13	0.426	0.412	0.27	0.554	0.41 (0.27–0.55)	Training
Fragmentomics_mean_coverage_only	5	0.633	0.048	0.795	0.161	0.595	0.124	0.695	0.046	0.671	0.768	0.719	0.25	0.554	0.152	0.186	52	13	0.559	0.56	0.417	0.702	0.56 (0.42–0.70)	Training
Fragmentomics_prop_short_only	5	0.626	0.108	0.748	0.19	0.638	0.227	0.693	0.071	0.698	0.761	0.704	0.267	0.617	0.271	0.186	52	13	0.307	0.381	0.242	0.519	0.38 (0.24–0.52)	Training
Fragmentomics_tumor_fraction_only	5	0.526	0.036	0.748	0.161	0.529	0.208	0.638	0.052	0.638	0.685	0.675	0.253	0.561	0.042	0.105	52	13	0.514	0.495	0.352	0.638	0.50 (0.35–0.64)	Training
