## Supplementary Table 5 for "Cell-free DNA Whole Genome Sequencing for Non-Invasive Minimal Residual Disease Detection in Multiple Myeloma"

Model	Threshold_Youden	Sensitivity_Youden	Specificity_Youden	PPV_Youden	NPV_Youden	Accuracy_Youden	BalancedAcc_Youden	F1_Youden	Threshold_95Spec	Sensitivity_95Spec	Specificity_95Spec	Accuracy_95Spec	Threshold_95Sens	Sensitivity_95Sens	Specificity_95Sens	Accuracy_95Sens	Precision_95Sens	F1_95Sens	BalancedAccuracy_95Sens
BM_base_prob	0.404	0.684	0.913	0.867	0.778	0.794	0.799	0.765	0.475	0.632	0.957	0.787	0.189	0.947	0.13	0.556	0.542	0.69	0.539
BM_base_zscore_prob	0.427	0.737	0.957	0.933	0.815	0.842	0.847	0.824	0.427	0.737	0.957	0.842	0.2	0.947	0.13	0.556	0.542	0.69	0.539
BM_plus_fragment_min_prob	0.437	0.684	0.913	0.867	0.778	0.794	0.799	0.765	0.437	0.632	0.957	0.787	0.431	0.947	0.13	0.556	0.542	0.69	0.539
BM_plus_fragment_prob	0.443	0.737	0.826	0.778	0.792	0.78	0.781	0.757	0.446	0.526	0.957	0.732	0.44	0.947	0.174	0.577	0.555	0.7	0.561
BM_rate_only_prob	0.368	0.737	0.826	0.778	0.792	0.78	0.781	0.757	0.641	0.526	0.957	0.732	0.164	0.947	0.174	0.577	0.555	0.7	0.561
BM_zscore_only_detection_rate_prob	0.422	0.684	0.87	0.812	0.769	0.773	0.777	0.743	0.514	0.579	0.957	0.76	0.2	0.947	0.174	0.577	0.555	0.7	0.561
BM_zscore_only_sites_prob	0.483	0.684	0.913	0.867	0.778	0.794	0.799	0.765	0.533	0.632	0.957	0.787	0.131	0.947	0.174	0.577	0.555	0.7	0.561
Blood_base_prob	0.423	0.826	0.667	0.731	0.778	0.75	0.746	0.776	0.62	0.522	0.952	0.728	0.333	1	0.333	0.681	0.62	0.766	0.667
Blood_base_zscore_prob	0.518	0.478	0.857	0.786	0.6	0.66	0.668	0.595	0.548	0.261	0.952	0.592	-Inf	1	0	0.521	0.521	0.685	0.5
Blood_plus_fragment_min_prob	0.4	0.957	0.667	0.759	0.933	0.818	0.812	0.846	0.727	0.348	0.952	0.637	0.4	0.957	0.667	0.818	0.757	0.845	0.812
Blood_plus_fragment_prob	0.472	0.957	0.81	0.846	0.944	0.886	0.883	0.898	0.627	0.696	0.952	0.819	0.472	0.957	0.81	0.886	0.845	0.897	0.883
Blood_rate_only_prob	0.472	0.696	0.667	0.696	0.667	0.682	0.681	0.696	0.639	0.304	0.952	0.615	0.366	0.957	0.19	0.59	0.563	0.708	0.573
Blood_zscore_only_detection_rate_prob	0.524	0.261	0.476	0.353	0.37	0.364	0.369	0.3	0.527	0.13	0.952	0.524	0.517	1	0.095	0.567	0.546	0.706	0.548
Blood_zscore_only_sites_prob	0.517	0.478	0.857	0.786	0.6	0.66	0.668	0.595	0.63	0.261	0.952	0.592	-Inf	1	0	0.521	0.521	0.685	0.5
Fragmentomics_FS_only_prob	0.508	0.485	0.562	0.533	0.514	0.522	0.524	0.508	0.583	0.061	0.969	0.495	-Inf	1	0	0.521	0.521	0.685	0.5
Fragmentomics_full_prob	0.449	0.818	0.406	0.587	0.684	0.621	0.612	0.684	0.681	0.152	0.969	0.543	0.202	1	0.031	0.536	0.529	0.692	0.516
Fragmentomics_mean_coverage_only_prob	0.489	0.667	0.5	0.579	0.593	0.587	0.583	0.62	0.613	0.121	0.969	0.527	0.377	0.97	0.125	0.565	0.547	0.699	0.547
Fragmentomics_min_prob	0.509	0.636	0.531	0.583	0.586	0.586	0.584	0.609	0.635	0.182	0.969	0.559	0.354	0.97	0.094	0.55	0.538	0.692	0.532
Fragmentomics_prop_short_only_prob	0.515	0.394	0.688	0.565	0.524	0.535	0.541	0.464	0.544	0.061	0.969	0.495	-Inf	1	0	0.521	0.521	0.685	0.5
Fragmentomics_tumor_fraction_only_prob	0.547	0	0.969	0	0.484	0.464	0.484	NA	0.522	0.03	0.969	0.48	-Inf	1	0	0.521	0.521	0.685	0.5
