## Supplementary Table 6 for "Cell-free DNA Whole Genome Sequencing for Non-Invasive Minimal Residual Disease Detection in Multiple Myeloma"

combo	auc_mean	sens_mean	spec_mean	sens95_mean	spec95_mean	balacc_mean	ppv_mean	npv_mean	f1_mean	brier_mean	pAUC90_mean	acc_mean	cohort
BM_zscore_only_sites	0.96	0.8	0.8	0.8	0.8	0.8	0.8	0.8	0.8	0.146	0.895	0.8	Testing
BM_zscore_only_detection_rate	0.96	1	0.8	0.8	0.8	0.9	0.833	1	0.909	0.126	0.895	0.9	Testing
BM_rate_only	0.96	1	0.8	0.8	0.8	0.9	0.833	1	0.909	0.093	0.895	0.9	Testing
BM_base	0.96	1	0.8	0.8	0.8	0.9	0.833	1	0.909	0.131	0.895	0.9	Testing
BM_base_zscore	0.96	1	0.8	0.8	0.8	0.9	0.833	1	0.909	0.148	0.895	0.9	Testing
BM_plus_fragment	0.96	1	0.8	0.8	0.8	0.9	0.833	1	0.909	0.174	0.895	0.9	Testing
BM_plus_fragment_min	0.96	1	0.8	0.8	0.8	0.9	0.833	1	0.909	0.161	0.895	0.9	Testing
Blood_zscore_only_sites	0.6	0.333	1	0.333	0.2	0.667	1	0.714	0.5	0.218	0.649	0.75	Testing
Blood_zscore_only_detection_rate	0.733	0.667	0.6	0.333	0.6	0.633	0.5	0.75	0.571	0.253	0.649	0.625	Testing
Blood_rate_only	0.6	1	0	0	0.2	0.5	0.375	NA	0.545	0.257	NA	0.625	Testing
Blood_base	0.867	1	0	0.333	0.8	0.5	0.375	NA	0.545	0.349	0.649	0.625	Testing
Blood_base_zscore	0.6	0.333	1	0.333	0.2	0.667	1	0.714	0.5	0.238	0.649	0.75	Testing
Blood_plus_fragment	0.6	0.667	0.2	0.333	0.2	0.433	0.333	0.5	0.444	0.379	0.649	0.625	Testing
Blood_plus_fragment_min	0.667	1	0	0.333	0.2	0.5	0.375	NA	0.545	0.344	0.649	0.625	Testing
Fragmentomics_full	0.629	0.429	0.6	0.143	0.2	0.514	0.6	0.429	0.5	0.238	0.549	0.5	Testing
Fragmentomics_min	0.857	1	0.8	0.286	0.8	0.9	0.875	1	0.933	0.189	0.624	0.917	Testing
Fragmentomics_FS_only	0.629	1	0.2	0	0.2	0.6	0.636	1	0.778	0.244	NA	0.667	Testing
Fragmentomics_mean_coverage_only	0.771	0.857	0.2	0.286	0.2	0.529	0.6	0.5	0.706	0.193	0.624	0.583	Testing
Fragmentomics_prop_short_only	0.657	1	0.2	0.143	0.2	0.6	0.636	1	0.778	0.241	0.549	0.667	Testing
Fragmentomics_tumor_fraction_only	0.7	0.714	0.6	0.143	0.21	0.657	0.714	0.6	0.714	0.237	0.549	0.667	Testing
