## Supplementary Table 9 for "Cell-free DNA Whole Genome Sequencing for Non-Invasive Minimal Residual Disease Detection in Multiple Myeloma"

### Sheet: BM_models
Window_days	Assay	N_samples	N_patients	TP	FN	FP	TN	Sensitivity	Specificity	PPV	NPV
90	cfWGS_BM	17	6	5	0	5	7	1	0.583333	0.5	1
90	MFC	12	5	4	1	3	4	0.8	0.571429	0.571429	0.8
180	cfWGS_BM	17	6	5	0	5	7	1	0.583333	0.5	1
180	MFC	12	5	4	1	3	4	0.8	0.571429	0.571429	0.8
365	cfWGS_BM	17	6	6	1	4	6	0.857143	0.6	0.6	0.857143
365	MFC	12	5	4	2	3	3	0.666667	0.5	0.571429	0.6
730	cfWGS_BM	17	6	8	4	2	3	0.666667	0.6	0.8	0.428571
730	MFC	12	5	5	3	2	2	0.625	0.5	0.714286	0.4

### Sheet: Blood_models
Window_days	Assay	N_samples	N_patients	TP	FN	FP	TN	Sensitivity	Specificity	PPV	NPV
90	MFC	11	4	3	1	3	4	0.75	0.571429	0.5	0.8
90	cfWGS_Blood (Sites Model)	16	5	2	2	6	6	0.5	0.5	0.25	0.75
90	cfWGS_Blood (Combined Model)	16	5	1	3	5	7	0.25	0.583333	0.166667	0.7
180	MFC	11	4	3	1	3	4	0.75	0.571429	0.5	0.8
180	cfWGS_Blood (Sites Model)	16	5	2	2	6	6	0.5	0.5	0.25	0.75
180	cfWGS_Blood (Combined Model)	16	5	1	3	5	7	0.25	0.583333	0.166667	0.7
365	MFC	11	4	3	2	3	3	0.6	0.5	0.5	0.6
365	cfWGS_Blood (Sites Model)	16	5	3	3	5	5	0.5	0.5	0.375	0.625
365	cfWGS_Blood (Combined Model)	16	5	2	4	4	6	0.333333	0.6	0.333333	0.6
730	cfWGS_Blood (Combined Model)	16	5	5	5	1	5	0.5	0.833333	0.833333	0.5
730	cfWGS_Blood (Sites Model)	16	5	5	5	3	3	0.5	0.5	0.625	0.375
730	MFC	11	4	3	3	3	2	0.5	0.4	0.5	0.4
