## Supplementary Table 10 for "Cell-free DNA Whole Genome Sequencing for Non-Invasive Minimal Residual Disease Detection in Multiple Myeloma"

### Sheet: All_Call_Metrics
Cohort	Timepoint	Pred_Column	Pred_Label	Comparator	Agree_str	Conc_pct	PPV_pct	NPV_pct	N	Agree	TP	FP	FN	TN	Concordance	PPV	NPV	Sensitivity	Specificity
Train	Maintenance	BM_plus_fragment_call	BM + Fragmentomics	MFC	15/18	83%	83%	83%	18	15	5	1	2	10	0.833333	0.833333	0.833333	0.714286	0.909091
Train	Maintenance	BM_plus_fragment_call	BM + Fragmentomics	clonoSEQ	6/9	67%	75%	60%	9	6	3	1	2	3	0.666667	0.75	0.6	0.6	0.75
Train	Maintenance	BM_plus_fragment_min_call	BM + Fragments (min)	MFC	16/18	89%	100%	85%	18	16	5	0	2	11	0.888889	1	0.846154	0.714286	1
Train	Maintenance	BM_plus_fragment_min_call	BM + Fragments (min)	clonoSEQ	6/9	67%	75%	60%	9	6	3	1	2	3	0.666667	0.75	0.6	0.6	0.75
Train	Maintenance	BM_base_call	BM All Mut Features	MFC	16/18	89%	100%	85%	18	16	5	0	2	11	0.888889	1	0.846154	0.714286	1
Train	Maintenance	BM_base_call	BM All Mut Features	clonoSEQ	6/9	67%	75%	60%	9	6	3	1	2	3	0.666667	0.75	0.6	0.6	0.75
Train	Maintenance	BM_base_zscore_call	BM Sites + cVAF Z-score	MFC	15/18	83%	83%	83%	18	15	5	1	2	10	0.833333	0.833333	0.833333	0.714286	0.909091
Train	Maintenance	BM_base_zscore_call	BM Sites + cVAF Z-score	clonoSEQ	7/9	78%	80%	75%	9	7	4	1	1	3	0.777778	0.8	0.75	0.8	0.75
Train	Maintenance	BM_zscore_only_sites_call	BM Sites Z-score	MFC	15/18	83%	83%	83%	18	15	5	1	2	10	0.833333	0.833333	0.833333	0.714286	0.909091
Train	Maintenance	BM_zscore_only_sites_call	BM Sites Z-score	clonoSEQ	7/9	78%	80%	75%	9	7	4	1	1	3	0.777778	0.8	0.75	0.8	0.75
Train	Maintenance	BM_rate_only_call	BM cVAF	MFC	15/18	83%	83%	83%	18	15	5	1	2	10	0.833333	0.833333	0.833333	0.714286	0.909091
Train	Maintenance	BM_rate_only_call	BM cVAF	clonoSEQ	6/9	67%	75%	60%	9	6	3	1	2	3	0.666667	0.75	0.6	0.6	0.75
Train	Maintenance	BM_zscore_only_detection_rate_call	BM cVAF Z-score	MFC	15/18	83%	83%	83%	18	15	5	1	2	10	0.833333	0.833333	0.833333	0.714286	0.909091
Train	Maintenance	BM_zscore_only_detection_rate_call	BM cVAF Z-score	clonoSEQ	6/9	67%	75%	60%	9	6	3	1	2	3	0.666667	0.75	0.6	0.6	0.75
Train	Maintenance	Blood_plus_fragment_call	Blood + Fragmentomics	MFC	16/19	84%	75%	100%	19	16	9	3	0	7	0.842105	0.75	1	1	0.7
Train	Maintenance	Blood_plus_fragment_call	Blood + Fragmentomics	clonoSEQ	7/9	78%	86%	50%	9	7	6	1	1	1	0.777778	0.857143	0.5	0.857143	0.5
Train	Maintenance	Blood_plus_fragment_min_call	Blood + Fragments (min)	MFC	15/19	79%	69%	100%	19	15	9	4	0	6	0.789474	0.692308	1	1	0.6
Train	Maintenance	Blood_plus_fragment_min_call	Blood + Fragments (min)	clonoSEQ	7/9	78%	86%	50%	9	7	6	1	1	1	0.777778	0.857143	0.5	0.857143	0.5
Train	Maintenance	Blood_base_call	Blood All Mut Features	MFC	15/19	79%	78%	80%	19	15	7	2	2	8	0.789474	0.777778	0.8	0.777778	0.8
Train	Maintenance	Blood_base_call	Blood All Mut Features	clonoSEQ	6/9	67%	83%	33%	9	6	5	1	2	1	0.666667	0.833333	0.333333	0.714286	0.5
Train	Maintenance	Blood_base_zscore_call	Blood Sites + cVAF Z-score	MFC	15/19	79%	100%	71%	19	15	5	0	4	10	0.789474	1	0.714286	0.555556	1
Train	Maintenance	Blood_base_zscore_call	Blood Sites + cVAF Z-score	clonoSEQ	4/9	44%	75%	20%	9	4	3	1	4	1	0.444444	0.75	0.2	0.428571	0.5
Train	Maintenance	Blood_zscore_only_sites_call	Blood Sites Z-score	MFC	15/19	79%	100%	71%	19	15	5	0	4	10	0.789474	1	0.714286	0.555556	1
Train	Maintenance	Blood_zscore_only_sites_call	Blood Sites Z-score	clonoSEQ	4/9	44%	75%	20%	9	4	3	1	4	1	0.444444	0.75	0.2	0.428571	0.5
Train	Maintenance	Blood_rate_only_call	Blood cVAF	MFC	14/19	74%	70%	78%	19	14	7	3	2	7	0.736842	0.7	0.777778	0.777778	0.7
Train	Maintenance	Blood_rate_only_call	Blood cVAF	clonoSEQ	6/9	67%	83%	33%	9	6	5	1	2	1	0.666667	0.833333	0.333333	0.714286	0.5
Train	Maintenance	Blood_zscore_only_detection_rate_call	Blood cVAF Z-score	MFC	9/19	47%	44%	50%	19	9	4	5	5	5	0.473684	0.444444	0.5	0.444444	0.5
Train	Maintenance	Blood_zscore_only_detection_rate_call	Blood cVAF Z-score	clonoSEQ	3/9	33%	60%	0%	9	3	3	2	4	0	0.333333	0.6	0	0.428571	0
Train	Maintenance	Fragmentomics_min_call	Fragmentomics: FS + MeanCov	MFC	19/30	63%	53%	82%	30	19	10	9	2	9	0.633333	0.526316	0.818182	0.833333	0.5
Train	Maintenance	Fragmentomics_min_call	Fragmentomics: FS + MeanCov	clonoSEQ	10/16	62%	67%	50%	16	10	8	4	2	2	0.625	0.666667	0.5	0.8	0.333333
Train	Maintenance	Fragmentomics_full_call	Fragmentomics: FS + MeanCov + TF + PropShort	MFC	16/30	53%	46%	83%	30	16	11	13	1	5	0.533333	0.458333	0.833333	0.916667	0.277778
Train	Maintenance	Fragmentomics_full_call	Fragmentomics: FS + MeanCov + TF + PropShort	clonoSEQ	10/16	62%	67%	50%	16	10	8	4	2	2	0.625	0.666667	0.5	0.8	0.333333
Train	Maintenance	Fragmentomics_FS_only_call	Fragmentomics: Fragment Size only	MFC	14/30	47%	38%	57%	30	14	6	10	6	8	0.466667	0.375	0.571429	0.5	0.444444
Train	Maintenance	Fragmentomics_FS_only_call	Fragmentomics: Fragment Size only	clonoSEQ	10/16	62%	75%	50%	16	10	6	2	4	4	0.625	0.75	0.5	0.6	0.666667
Train	Maintenance	Fragmentomics_mean_coverage_only_call	Fragmentomics: Mean coverage only	MFC	20/30	67%	56%	83%	30	20	10	8	2	10	0.666667	0.555556	0.833333	0.833333	0.555556
Train	Maintenance	Fragmentomics_mean_coverage_only_call	Fragmentomics: Mean coverage only	clonoSEQ	8/16	50%	60%	33%	16	8	6	4	4	2	0.5	0.6	0.333333	0.6	0.333333
Train	Maintenance	Fragmentomics_prop_short_only_call	Fragmentomics: Prop. short fragments only	MFC	16/30	53%	42%	61%	30	16	5	7	7	11	0.533333	0.416667	0.611111	0.416667	0.611111
Train	Maintenance	Fragmentomics_prop_short_only_call	Fragmentomics: Prop. short fragments only	clonoSEQ	9/16	56%	71%	44%	16	9	5	2	5	4	0.5625	0.714286	0.444444	0.5	0.666667
Train	Maintenance	Fragmentomics_tumor_fraction_only_call	Fragmentomics: Tumor fraction only	MFC	17/30	57%	0%	59%	30	17	0	1	12	17	0.566667	0	0.586207	0	0.944444
Train	Maintenance	Fragmentomics_tumor_fraction_only_call	Fragmentomics: Tumor fraction only	clonoSEQ	5/16	31%	0%	33%	16	5	0	1	10	5	0.3125	0	0.333333	0	0.833333
Train	Post_ASCT	BM_plus_fragment_call	BM + Fragmentomics	MFC	17/20	85%	80%	90%	20	17	8	2	1	9	0.85	0.8	0.9	0.888889	0.818182
Train	Post_ASCT	BM_plus_fragment_call	BM + Fragmentomics	clonoSEQ	9/11	82%	75%	86%	11	9	3	1	1	6	0.818182	0.75	0.857143	0.75	0.857143
Train	Post_ASCT	BM_plus_fragment_min_call	BM + Fragments (min)	MFC	17/20	85%	88%	83%	20	17	7	1	2	10	0.85	0.875	0.833333	0.777778	0.909091
Train	Post_ASCT	BM_plus_fragment_min_call	BM + Fragments (min)	clonoSEQ	10/11	91%	100%	88%	11	10	3	0	1	7	0.909091	1	0.875	0.75	1
Train	Post_ASCT	BM_base_call	BM All Mut Features	MFC	17/20	85%	88%	83%	20	17	7	1	2	10	0.85	0.875	0.833333	0.777778	0.909091
Train	Post_ASCT	BM_base_call	BM All Mut Features	clonoSEQ	10/11	91%	100%	88%	11	10	3	0	1	7	0.909091	1	0.875	0.75	1
Train	Post_ASCT	BM_base_zscore_call	BM Sites + cVAF Z-score	MFC	17/20	85%	88%	83%	20	17	7	1	2	10	0.85	0.875	0.833333	0.777778	0.909091
Train	Post_ASCT	BM_base_zscore_call	BM Sites + cVAF Z-score	clonoSEQ	10/11	91%	100%	88%	11	10	3	0	1	7	0.909091	1	0.875	0.75	1
Train	Post_ASCT	BM_zscore_only_sites_call	BM Sites Z-score	MFC	15/20	75%	75%	75%	20	15	6	2	3	9	0.75	0.75	0.75	0.666667	0.818182
Train	Post_ASCT	BM_zscore_only_sites_call	BM Sites Z-score	clonoSEQ	9/11	82%	75%	86%	11	9	3	1	1	6	0.818182	0.75	0.857143	0.75	0.857143
Train	Post_ASCT	BM_rate_only_call	BM cVAF	MFC	17/20	85%	80%	90%	20	17	8	2	1	9	0.85	0.8	0.9	0.888889	0.818182
Train	Post_ASCT	BM_rate_only_call	BM cVAF	clonoSEQ	9/11	82%	75%	86%	11	9	3	1	1	6	0.818182	0.75	0.857143	0.75	0.857143
Train	Post_ASCT	BM_zscore_only_detection_rate_call	BM cVAF Z-score	MFC	16/20	80%	78%	82%	20	16	7	2	2	9	0.8	0.777778	0.818182	0.777778	0.818182
Train	Post_ASCT	BM_zscore_only_detection_rate_call	BM cVAF Z-score	clonoSEQ	9/11	82%	75%	86%	11	9	3	1	1	6	0.818182	0.75	0.857143	0.75	0.857143
Train	Post_ASCT	Blood_plus_fragment_call	Blood + Fragmentomics	MFC	18/21	86%	73%	100%	21	18	8	3	0	10	0.857143	0.727273	1	1	0.769231
Train	Post_ASCT	Blood_plus_fragment_call	Blood + Fragmentomics	clonoSEQ	9/10	90%	80%	100%	10	9	4	1	0	5	0.9	0.8	1	1	0.833333
Train	Post_ASCT	Blood_plus_fragment_min_call	Blood + Fragments (min)	MFC	17/21	81%	67%	100%	21	17	8	4	0	9	0.809524	0.666667	1	1	0.692308
Train	Post_ASCT	Blood_plus_fragment_min_call	Blood + Fragments (min)	clonoSEQ	9/10	90%	80%	100%	10	9	4	1	0	5	0.9	0.8	1	1	0.833333
Train	Post_ASCT	Blood_base_call	Blood All Mut Features	MFC	14/21	67%	54%	88%	21	14	7	6	1	7	0.666667	0.538462	0.875	0.875	0.538462
Train	Post_ASCT	Blood_base_call	Blood All Mut Features	clonoSEQ	7/10	70%	57%	100%	10	7	4	3	0	3	0.7	0.571429	1	1	0.5
Train	Post_ASCT	Blood_base_zscore_call	Blood Sites + cVAF Z-score	MFC	15/21	71%	62%	77%	21	15	5	3	3	10	0.714286	0.625	0.769231	0.625	0.769231
Train	Post_ASCT	Blood_base_zscore_call	Blood Sites + cVAF Z-score	clonoSEQ	8/10	80%	75%	83%	10	8	3	1	1	5	0.8	0.75	0.833333	0.75	0.833333
Train	Post_ASCT	Blood_zscore_only_sites_call	Blood Sites Z-score	MFC	15/21	71%	62%	77%	21	15	5	3	3	10	0.714286	0.625	0.769231	0.625	0.769231
Train	Post_ASCT	Blood_zscore_only_sites_call	Blood Sites Z-score	clonoSEQ	8/10	80%	75%	83%	10	8	3	1	1	5	0.8	0.75	0.833333	0.75	0.833333
Train	Post_ASCT	Blood_rate_only_call	Blood cVAF	MFC	13/21	62%	50%	73%	21	13	5	5	3	8	0.619048	0.5	0.727273	0.625	0.615385
Train	Post_ASCT	Blood_rate_only_call	Blood cVAF	clonoSEQ	7/10	70%	60%	80%	10	7	3	2	1	4	0.7	0.6	0.8	0.75	0.666667
Train	Post_ASCT	Blood_zscore_only_detection_rate_call	Blood cVAF Z-score	MFC	12/21	57%	43%	64%	21	12	3	4	5	9	0.571429	0.428571	0.642857	0.375	0.692308
Train	Post_ASCT	Blood_zscore_only_detection_rate_call	Blood cVAF Z-score	clonoSEQ	3/10	30%	0%	43%	10	3	0	3	4	3	0.3	0	0.428571	0	0.5
Train	Post_ASCT	Fragmentomics_min_call	Fragmentomics: FS + MeanCov	MFC	19/30	63%	60%	67%	30	19	9	6	5	10	0.633333	0.6	0.666667	0.642857	0.625
Train	Post_ASCT	Fragmentomics_min_call	Fragmentomics: FS + MeanCov	clonoSEQ	7/14	50%	33%	55%	14	7	1	2	5	6	0.5	0.333333	0.545455	0.166667	0.75
Train	Post_ASCT	Fragmentomics_full_call	Fragmentomics: FS + MeanCov + TF + PropShort	MFC	21/30	70%	63%	82%	30	21	12	7	2	9	0.7	0.631579	0.818182	0.857143	0.5625
Train	Post_ASCT	Fragmentomics_full_call	Fragmentomics: FS + MeanCov + TF + PropShort	clonoSEQ	8/14	57%	50%	62%	14	8	3	3	3	5	0.571429	0.5	0.625	0.5	0.625
Train	Post_ASCT	Fragmentomics_FS_only_call	Fragmentomics: Fragment Size only	MFC	18/30	60%	60%	60%	30	18	6	4	8	12	0.6	0.6	0.6	0.428571	0.75
Train	Post_ASCT	Fragmentomics_FS_only_call	Fragmentomics: Fragment Size only	clonoSEQ	9/14	64%	60%	67%	14	9	3	2	3	6	0.642857	0.6	0.666667	0.5	0.75
Train	Post_ASCT	Fragmentomics_mean_coverage_only_call	Fragmentomics: Mean coverage only	MFC	19/30	63%	59%	69%	30	19	10	7	4	9	0.633333	0.588235	0.692308	0.714286	0.5625
Train	Post_ASCT	Fragmentomics_mean_coverage_only_call	Fragmentomics: Mean coverage only	clonoSEQ	9/14	64%	60%	67%	14	9	3	2	3	6	0.642857	0.6	0.666667	0.5	0.75
Train	Post_ASCT	Fragmentomics_prop_short_only_call	Fragmentomics: Prop. short fragments only	MFC	18/30	60%	62%	59%	30	18	5	3	9	13	0.6	0.625	0.590909	0.357143	0.8125
Train	Post_ASCT	Fragmentomics_prop_short_only_call	Fragmentomics: Prop. short fragments only	clonoSEQ	8/14	57%	50%	60%	14	8	2	2	4	6	0.571429	0.5	0.6	0.333333	0.75
Train	Post_ASCT	Fragmentomics_tumor_fraction_only_call	Fragmentomics: Tumor fraction only	MFC	16/30	53%		53%	30	16	0	0	14	16	0.533333		0.533333	0	1
Train	Post_ASCT	Fragmentomics_tumor_fraction_only_call	Fragmentomics: Tumor fraction only	clonoSEQ	8/14	57%		57%	14	8	0	0	6	8	0.571429		0.571429	0	1
Test	All (excl. Dx/Baseline)	BM_plus_fragment_call	BM + Fragmentomics	MFC	9/10	90%	83%	100%	10	9	5	1	0	4	0.9	0.833333	1	1	0.8
Test	All (excl. Dx/Baseline)	BM_plus_fragment_min_call	BM + Fragments (min)	MFC	9/10	90%	83%	100%	10	9	5	1	0	4	0.9	0.833333	1	1	0.8
Test	All (excl. Dx/Baseline)	BM_base_call	BM All Mut Features	MFC	9/10	90%	83%	100%	10	9	5	1	0	4	0.9	0.833333	1	1	0.8
Test	All (excl. Dx/Baseline)	BM_base_zscore_call	BM Sites + cVAF Z-score	MFC	9/10	90%	83%	100%	10	9	5	1	0	4	0.9	0.833333	1	1	0.8
Test	All (excl. Dx/Baseline)	BM_zscore_only_sites_call	BM Sites Z-score	MFC	8/10	80%	80%	80%	10	8	4	1	1	4	0.8	0.8	0.8	0.8	0.8
Test	All (excl. Dx/Baseline)	BM_rate_only_call	BM cVAF	MFC	9/10	90%	83%	100%	10	9	5	1	0	4	0.9	0.833333	1	1	0.8
Test	All (excl. Dx/Baseline)	BM_zscore_only_detection_rate_call	BM cVAF Z-score	MFC	9/10	90%	83%	100%	10	9	5	1	0	4	0.9	0.833333	1	1	0.8
Test	All (excl. Dx/Baseline)	Blood_plus_fragment_call	Blood + Fragmentomics	MFC	5/8	62%	50%	67%	8	5	1	1	2	4	0.625	0.5	0.666667	0.333333	0.8
Test	All (excl. Dx/Baseline)	Blood_plus_fragment_min_call	Blood + Fragments (min)	MFC	5/8	62%		62%	8	5	0	0	3	5	0.625		0.625	0	1
Test	All (excl. Dx/Baseline)	Blood_base_call	Blood All Mut Features	MFC	5/8	62%		62%	8	5	0	0	3	5	0.625		0.625	0	1
Test	All (excl. Dx/Baseline)	Blood_base_zscore_call	Blood Sites + cVAF Z-score	MFC	6/8	75%	100%	71%	8	6	1	0	2	5	0.75	1	0.714286	0.333333	1
Test	All (excl. Dx/Baseline)	Blood_zscore_only_sites_call	Blood Sites Z-score	MFC	6/8	75%	100%	71%	8	6	1	0	2	5	0.75	1	0.714286	0.333333	1
Test	All (excl. Dx/Baseline)	Blood_rate_only_call	Blood cVAF	MFC	5/8	62%		62%	8	5	0	0	3	5	0.625		0.625	0	1
Test	All (excl. Dx/Baseline)	Blood_zscore_only_detection_rate_call	Blood cVAF Z-score	MFC	5/8	62%	50%	75%	8	5	2	2	1	3	0.625	0.5	0.75	0.666667	0.6
Test	All (excl. Dx/Baseline)	Fragmentomics_min_call	Fragmentomics: FS + MeanCov	MFC	8/12	67%	64%	100%	12	8	7	4	0	1	0.666667	0.636364	1	1	0.2
Test	All (excl. Dx/Baseline)	Fragmentomics_full_call	Fragmentomics: FS + MeanCov + TF + PropShort	MFC	7/12	58%	62%	50%	12	7	5	3	2	2	0.583333	0.625	0.5	0.714286	0.4
Test	All (excl. Dx/Baseline)	Fragmentomics_FS_only_call	Fragmentomics: Fragment Size only	MFC	7/12	58%	58%		12	7	7	5	0	0	0.583333	0.583333		1	0
Test	All (excl. Dx/Baseline)	Fragmentomics_mean_coverage_only_call	Fragmentomics: Mean coverage only	MFC	7/12	58%	60%	50%	12	7	6	4	1	1	0.583333	0.6	0.5	0.857143	0.2
Test	All (excl. Dx/Baseline)	Fragmentomics_prop_short_only_call	Fragmentomics: Prop. short fragments only	MFC	7/12	58%	58%		12	7	7	5	0	0	0.583333	0.583333		1	0
Test	All (excl. Dx/Baseline)	Fragmentomics_tumor_fraction_only_call	Fragmentomics: Tumor fraction only	MFC	7/12	58%	75%	50%	12	7	3	1	4	4	0.583333	0.75	0.5	0.428571	0.8
